# A spatial single-cell transcriptomic atlas of metastatic breast cancer progression

**DOI:** 10.64898/2026.09.04.26361940

**Authors:** Zhanna Dauyey, Arno Velds, Roán Gobits, Iris de Rink, Karianne Schuurman, Merel Roest, Isabel Mayayo-Peralta, Suzanne Beerthuijzen, Marcos Da Silva Guimaraes, Sten Cornelissen, Joyce Sanders, Marja Nieuwland, Iris M. Seignette, Francesca Paolucci, J. Christoph Lampert, Carmen Jeronimo, Rui Henrique, Roderick Beijersbergen, Sebastian Gregoricchio, Wilbert Zwart

## Abstract

Metastatic breast cancer represents a major societal burden and is a main cause of cancer-related death in women, with limited rationale-based treatment options and often dismal outcomes. Intra-tumor heterogeneity, tumor-stromal interactions and clonal selection are considered to play a major role in metastasis formation and disease progression, but these processes remain incompletely understood.

Leveraging spatial transcriptomics as cost-effective method for generating transcriptomics data at single-cell resolution, we present a single-cell spatial transcriptomics atlas of 126 tumor samples from 44 metastatic breast cancer patients, encompassing 520,850 cells from primary and metastatic lesions, with 171,766 cancer cells and 349,084 cells belonging to the tumor microenvironment. For most patients, multiple time-points of sample collection throughout metastatic disease progression were analyzed, allowing for detection of treatment-induced transcriptional changes driving therapy resistance within the tumor cell compartment. Distinct immune cell subpopulations were enriched upon progression following specific therapeutics and were predictive for hormone receptor loss. By inferring DNA copy number alterations from the single-cell transcriptomics data, we tracked subclonal tumor cell selection upon progression and identified critical transcriptomic features of outcompeting clones with future metastatic potential.

Cumulatively, we present a unique single-cell spatial framework on metastatic breast cancer development and progression, in a highly complex systemic treatment landscape.
