## Supplementary Table 1 for "A spatial single-cell transcriptomic atlas of metastatic breast cancer progression"

### Sheet: Supplementary Table 1
Clinicopathological Characteristics of the Patient Cohort
Characteristic	N (%)
Total Patients	44 (100%)
Female	42 (95%)
Male	2 (5%)
Median Age at diagnosis (y)	60 (IQR = 54 - 67)
Median Time to Progression (d)	2017 (IQR = 1012 - 3340)
Luminal A (HR+/HER2-) & Luminal B (HR+/HER2+)	33 (75%)
HER2+ (HR-/HER2+)	1 (2.27%)
TNBC (HR-/HER2-)	10 (25.73%)
