## Supplementary Table 2 for "A spatial single-cell transcriptomic atlas of metastatic breast cancer progression"

### Sheet: Supplementary Table 2
Overview of Sample Tissue Origin and ERα Status
Characteristic	Samples, N (%)	Patients, N (%)
Total	126 (100%)	44 (100%)
Breast Cancer	24 (19%)	22 (50%)
Pleural Effusion Fluid	84 (67%)	40 (91%)
Solid Metastatic Lesions	18 (15%)	13 (30%)
