## Supplementary Table 3 for "A spatial single-cell transcriptomic atlas of metastatic breast cancer progression"

### Sheet: Supplementary Table 3
TMA	M.nr	Tissue_type	abbr	Sample_label	avg_ER	avg_PR	avg_HER2	avg_p_S6RP	avg_p_S6RP_int	h_score_S6RP	Total_Cells_halo	Immune_Cells_halo	Cancer_Cells_halo	Regulatory_T_Cells_halo	CD8_T_Cells_halo	Conventional_CD4_T_Cells_halo	B_Cells_halo	Macrophages_halo
TMA13	M-02	Malignant Pleural Effusion	MPE	M-02_MPE_1	56.67	0	0	90	3	270	7995	4056	5577	1	0	2751	25	1282
TMA13	M-02	Malignant Pleural Effusion	MPE	M-02_MPE_2	63.33	0	1	63.33	3	189.99	2739	1504	973	1	3	1225	32	244
TMA13	M-02	Malignant Pleural Effusion	MPE	M-02_MPE_3	NA	0	0	90	3	270	4036	3066	47	0	8	3029	14	15
TMA13	M-02	Malignant Pleural Effusion	MPE	M-02_MPE_4	NA	NA	NA	96.67	3	290.01	5421	4096	8	0	12	4072	10	2
TMA13	M-02	Primary Breast	PB	M-02_PB	92.5	25	NA	22.5	2	45	NA	NA	NA	NA	NA	NA	NA	NA
TMA13	M-03	Malignant Pleural Effusion	MPE	M-03_MPE_1	0	0	2	55	3	165	3268	106	2301	0	0	24	0	82
TMA13	M-03	Malignant Pleural Effusion	MPE	M-03_MPE_2	0	0	2	70	3	210	7648	360	6301	1	0	43	2	315
TMA13	M-03	Malignant Pleural Effusion	MPE	M-03_MPE_3	0	0	0	60	2	120	4236	598	899	0	5	529	6	58
TMA13	M-03	Malignant Pleural Effusion	MPE	M-03_MPE_4	0	0	2	83.33	3	249.99	5479	285	3800	0	0	52	0	233
TMA13	M-03	Reccurent Breast	RB	M-03_RB	3.33	0	1	26.67	2	53.34	NA	NA	NA	NA	NA	NA	NA	NA
TMA13	M-04	Malignant Pleural Effusion	MPE	M-04_MPE_1	95	20	0	100	3	300	727	261	126	1	0	234	15	11
TMA13	M-04	Malignant Pleural Effusion	MPE	M-04_MPE_2	0.33	0.67	0	100	2	200	1603	141	244	0	0	33	1	107
TMA13	M-04	Primary Breast	PB	M-04_PB	70	45	1	35	1	35	NA	NA	NA	NA	NA	NA	NA	NA
TMA13	M-04	Reccurent Breast	RB	M-04_RB	95	5	NA	35	2	70	NA	NA	NA	NA	NA	NA	NA	NA
TMA15	M-05	Primary Breast	PB	M-05_PB	100	40	1	33.33	2	66.66	NA	NA	NA	NA	NA	NA	NA	NA
TMA15	M-06	Malignant Pleural Effusion	MPE	M-06_MPE_1	76.67	0	0	26.67	2	53.34	3379	489	2801	3	0	81	403	2
TMA15	M-06	Malignant Pleural Effusion	MPE	M-06_MPE_2	93.33	0	0	86.67	3	260.01	5840	211	5459	2	0	106	45	58
TMA15	M-06	Malignant Pleural Effusion	MPE	M-06_MPE_3	95	0	1	63.33	3	189.99	9566	6237	1872	21	31	4718	703	779
TMA15	M-06	Primary Breast	PB	M-06_PB	100	43.33	NA	40	2	80	NA	NA	NA	NA	NA	NA	NA	NA
TMA15	M-08	Primary Breast	PB	M-08_PB	0	0	2	11.67	1	11.67	NA	NA	NA	NA	NA	NA	NA	NA
TMA13	M-09	Malignant Pleural Effusion	MPE	M-09_MPE_1	0	0	NA	100	3	300	7243	4452	11	32	3	2866	116	1440
TMA13	M-09	Malignant Pleural Effusion	MPE	M-09_MPE_2	NA	0	0	95	3	285	6759	2571	4	0	0	2394	108	69
TMA13	M-09	Malignant Pleural Effusion	MPE	M-09_MPE_3	NA	0	0	13.33	1	13.33	2803	761	27	0	0	88	7	667
TMA15	M-11	Malignant Pleural Effusion	MPE	M-11_MPE_1	0	0	0	63.33	3	189.99	2603	304	2129	0	0	95	6	204
TMA15	M-11	Malignant Pleural Effusion	MPE	M-11_MPE_2	5	0	0	93.33	2	186.66	1550	718	97	6	0	591	14	107
TMA15	M-11	Primary Breast	PB	M-11_PB	6.67	0	2	65	3	195	NA	NA	NA	NA	NA	NA	NA	NA
TMA15	M-12	Malignant Pleural Effusion	MPE	M-12_MPE	0	0	0	98.33	3	294.99	4417	2713	56	17	2	1705	477	521
TMA15	M-12	Reccurent Breast	RB	M-12_RB	0	0	2	26.67	2	53.34	NA	NA	NA	NA	NA	NA	NA	NA
TMA15	M-15	Malignant Pleural Effusion	MPE	M-15_MPE	80	0	1	80	3	240	NA	NA	NA	NA	NA	NA	NA	NA
TMA15	M-15	Primary Breast	PB	M-15_PB	100	53.33	2	26.67	2	53.34	NA	NA	NA	NA	NA	NA	NA	NA
TMA15	M-15	Skin	SK	M-15_SK	96.67	0	2	90	3	270	NA	NA	NA	NA	NA	NA	NA	NA
TMA17	M-16	Malignant Pleural Effusion	MPE	M-16_MPE_1	15	13.33	0	70	2	140	6794	4582	273	2	0	4363	191	27
TMA17	M-16	Malignant Pleural Effusion	MPE	M-16_MPE_2	NA	NA	NA	95	3	285	1432	1206	8	1	0	1155	25	25
TMA17	M-17	Malignant Pleural Effusion	MPE	M-17_MPE_1	5	0	0	80	1	80	2259	1097	139	0	0	815	112	175
TMA17	M-17	Malignant Pleural Effusion	MPE	M-17_MPE_2	NA	NA	NA	NA	NA	NA	NA	NA	NA	NA	NA	NA	NA	NA
TMA17	M-24	Malignant Pleural Effusion	MPE	M-24_MPE_1	0	0	0	70	2	140	2183	736	1932	0	0	15	696	26
TMA17	M-24	Malignant Pleural Effusion	MPE	M-24_MPE_2	0	0	0	100	3	300	1491	337	461	0	0	72	236	29
TMA17	M-26	Malignant Pleural Effusion	MPE	M-26_MPE_1	0	0	0	50	3	150	1402	487	1251	0	0	36	405	47
TMA17	M-26	Malignant Pleural Effusion	MPE	M-26_MPE_2	0	NA	0	NA	NA	NA	NA	NA	NA	NA	NA	NA	NA	NA
TMA17	M-27	Malignant Pleural Effusion	MPE	M-27_MPE_1	NA	NA	0	60	2	120	434	276	172	0	0	32	84	163
TMA17	M-27	Malignant Pleural Effusion	MPE	M-27_MPE_2	0	0	0	80	3	240	401	190	102	0	0	56	17	117
TMA13	M-29	Malignant Pleural Effusion	MPE	M-29_MPE_1	10	NA	0	60	2	120	429	100	144	0	0	71	15	14
TMA13	M-29	Malignant Pleural Effusion	MPE	M-29_MPE_2	2.5	0	0	56.67	2	113.34	3262	1302	421	0	0	900	247	155
TMA13	M-29	Malignant Pleural Effusion	MPE	M-29_MPE_3	60	NA	0	93.33	2	186.66	13581	13316	681	4	4	12910	45	370
TMA13	M-29	Malignant Pleural Effusion	MPE	M-29_MPE_4	33.33	0.5	0	70	3	210	3748	2510	1445	0	0	1503	880	153
TMA13	M-29	Malignant Pleural Effusion	MPE	M-29_MPE_5	0	0	0	80	1	80	1263	402	3	0	0	347	7	50
TMA13	M-29	Malignant Pleural Effusion	MPE	M-29_MPE_6	0.67	0	0	96.67	3	290.01	4427	3260	64	0	0	1972	50	1246
TMA13	M-29	Malignant Pleural Effusion	MPE	M-29_MPE_7	NA	NA	0	96.67	3	290.01	3317	2279	8	0	0	2238	19	22
TMA13	M-29	Malignant Pleural Effusion	MPE	M-29_MPE_8	NA	NA	NA	95	3	285	13816	13212	11	2	0	13165	27	19
TMA13	M-29	Malignant Pleural Effusion	MPE	M-29_MPE_9	15.5	0	0	80	3	240	2742	1198	260	0	0	809	198	193
TMA13	M-29	Primary Breast	PB	M-29_PB	NA	NA	NA	NA	NA	NA	NA	NA	NA	NA	NA	NA	NA	NA
TMA15	M-30	Malignant Pleural Effusion	MPE	M-30_MPE	0	NA	0	100	2	200	1355	1237	126	1	0	1007	35	195
TMA15	M-30	Primary Breast	PB	M-30_PB	100	30	2	5	1	5	NA	NA	NA	NA	NA	NA	NA	NA
TMA17	M-31	Malignant Pleural Effusion	MPE	M-31_MPE_1	26.67	2.5	0	70	2	140	NA	NA	NA	NA	NA	NA	NA	NA
TMA17	M-31	Malignant Pleural Effusion	MPE	M-31_MPE_2	2.5	0	0	13.33	1	13.33	1857	1249	171	0	177	0	756	435
TMA13	M-32	Malignant Pleural Effusion	MPE	M-32_MPE_1	NA	NA	NA	NA	NA	NA	NA	NA	NA	NA	NA	NA	NA	NA
TMA13	M-32	Malignant Pleural Effusion	MPE	M-32_MPE_2	60	20	0	70	3	210	1774	336	1669	0	0	22	301	13
TMA13	M-32	Malignant Pleural Effusion	MPE	M-32_MPE_3	60	NA	0	NA	NA	NA	NA	NA	NA	NA	NA	NA	NA	NA
TMA13	M-32	Reccurent Breast	RB	M-32_RB	NA	NA	NA	NA	NA	NA	NA	NA	NA	NA	NA	NA	NA	NA
TMA13	M-33	Malignant Pleural Effusion	MPE	M-33_MPE	0	NA	0	100	2	200	1509	1093	4	0	0	1032	13	48
TMA13	M-33	Reccurent Breast	RB	M-33_RB	100	23.33	0	1.67	0	0	NA	NA	NA	NA	NA	NA	NA	NA
TMA17	M-35	Malignant Pleural Effusion	MPE	M-35_MPE_1	NA	0	0	70	1	70	1317	861	125	0	0	824	25	12
TMA17	M-35	Malignant Pleural Effusion	MPE	M-35_MPE_2	100	0	NA	95	2	190	3873	1555	1653	1	0	595	41	919
TMA17	M-35	Malignant Pleural Effusion	MPE	M-35_MPE_3	90	0	0	60	1	60	3622	894	118	0	0	868	22	4
TMA13	M-36	Liver	LI	M-36_LI	0	0	0	2	2	4	NA	NA	NA	NA	NA	NA	NA	NA
TMA13	M-36	Lymph Nodes (perihilar)	LN_ph	M-36_LN_ph	0	0	0	3.67	2	7.34	NA	NA	NA	NA	NA	NA	NA	NA
TMA13	M-36	Malignant Pleural Effusion	MPE	M-36_MPE	1	0	0	96.67	3	290.01	2136	929	145	0	0	688	1	240
TMA13	M-36	Myometrium	MYO	M-36_MYO	0	0	0	10	1	10	NA	NA	NA	NA	NA	NA	NA	NA
TMA13	M-36	Neural (lumbar nerve)	NEU_lne	M-36_NEU_lne	NA	NA	NA	NA	NA	NA	NA	NA	NA	NA	NA	NA	NA	NA
TMA13	M-36	Neural (thoracic spinal cord)	NEU_spc	M-36_NEU_spc	0	0	0	13.33	2	26.66	NA	NA	NA	NA	NA	NA	NA	NA
TMA13	M-36	Ovarian	OVA	M-36_OVA	0	0	0	8.67	2	17.34	NA	NA	NA	NA	NA	NA	NA	NA
TMA17	M-37	Malignant Pleural Effusion	MPE	M-37_MPE_1	0	0	0	90	3	270	3155	1697	251	0	730	6	164	810
TMA17	M-37	Malignant Pleural Effusion	MPE	M-37_MPE_2	0	0	0	73.33	2	146.66	3972	1979	139	0	1311	107	264	319
TMA17	M-37	Malignant Pleural Effusion	MPE	M-37_MPE_3	0	0	0	93.33	3	279.99	2886	710	36	0	98	85	84	479
TMA17	M-38	Malignant Pleural Effusion	MPE	M-38_MPE_1	5	0	0	90	2	180	1930	1240	14	0	1	1191	8	40
TMA17	M-38	Malignant Pleural Effusion	MPE	M-38_MPE_2	75	0	0	56.67	3	170.01	6470	4010	269	0	0	3340	46	625
TMA17	M-40	Malignant Pleural Effusion	MPE	M-40_MPE_1	0	0	0	20	3	60	2707	828	1942	0	159	3	556	114
TMA17	M-40	Malignant Pleural Effusion	MPE	M-40_MPE_2	0	0	0	10	2	20	NA	NA	NA	NA	NA	NA	NA	NA
TMA17	M-41	Malignant Pleural Effusion	MPE	M-41_MPE_1	0	0	0	76.67	3	230.01	1116	766	517	0	83	3	578	140
TMA17	M-41	Malignant Pleural Effusion	MPE	M-41_MPE_2	0	0	0	83.33	3	249.99	1362	873	561	0	50	2	526	337
TMA15	M-44	Malignant Pleural Effusion	MPE	M-44_MPE	56.67	20	0	70	3	210	3362	1911	573	0	0	1432	185	294
TMA15	M-44	Reccurent Breast	RB	M-44_RB	80	0	1	0	0	0	NA	NA	NA	NA	NA	NA	NA	NA
TMA15	M-45	Malignant Pleural Effusion	MPE	M-45_MPE_1	0	0	0	96.67	3	290.01	3588	2124	428	0	0	1373	69	684
TMA15	M-45	Malignant Pleural Effusion	MPE	M-45_MPE_2	0.33	0	0	90	2	180	2174	835	382	0	0	479	29	327
TMA15	M-45	Primary Breast	PB	M-45_PB_1	100	45	0	22.5	2	45	NA	NA	NA	NA	NA	NA	NA	NA
TMA15	M-45	Primary Breast	PB	M-45_PB_2	93.33	0	0	0	0	0	NA	NA	NA	NA	NA	NA	NA	NA
TMA17	M-47	Malignant Pleural Effusion	MPE	M-47_MPE_1	40	0	0	70	2	140	NA	NA	NA	NA	NA	NA	NA	NA
TMA17	M-47	Malignant Pleural Effusion	MPE	M-47_MPE_2	43.33	0	0	90	3	270	3186	1041	523	0	185	12	387	514
TMA17	M-48	Malignant Pleural Effusion	MPE	M-48_MPE_1	0	0	0	73.33	1	73.33	4463	3187	439	0	533	0	359	2363
TMA17	M-48	Malignant Pleural Effusion	MPE	M-48_MPE_2	NA	0	NA	NA	NA	NA	2238	322	3	0	240	21	39	22
TMA17	M-51	Malignant Pleural Effusion	MPE	M-51_MPE_1	0	0	0	76.67	2	153.34	751	490	332	0	25	1	195	276
TMA17	M-51	Malignant Pleural Effusion	MPE	M-51_MPE_2	0	0	0	70	3	210	1186	628	1009	0	7	3	519	100
TMA15	M-56	Lymph Nodes (axillary)	LN_ax	M-56_LN_ax	NA	NA	NA	NA	NA	NA	NA	NA	NA	NA	NA	NA	NA	NA
TMA15	M-56	Lymph Nodes (sentinel)	LN_sen	M-56_LN_sen	60	0	0	90	3	270	NA	NA	NA	NA	NA	NA	NA	NA
TMA15	M-56	Primary Breast	PB	M-56_PB	NA	NA	NA	90	3	270	NA	NA	NA	NA	NA	NA	NA	NA
TMA15	M-58	Ovarian	OVA	M-58_OVA_1	100	35	NA	5	1	5	NA	NA	NA	NA	NA	NA	NA	NA
TMA15	M-58	Ovarian	OVA	M-58_OVA_2	100	25	0	10	2	20	NA	NA	NA	NA	NA	NA	NA	NA
TMA15	M-58	Skin	SK	M-58_SK	0	0	0	90	3	270	NA	NA	NA	NA	NA	NA	NA	NA
TMA17	M-60	Malignant Pleural Effusion	MPE	M-60_MPE_1	0	0	0	96.67	3	290.01	4333	2832	20	1	652	1823	162	194
TMA17	M-60	Malignant Pleural Effusion	MPE	M-60_MPE_2	0	NA	0	NA	NA	NA	NA	NA	NA	NA	NA	NA	NA	NA
TMA17	M-60	Malignant Pleural Effusion	MPE	M-60_MPE_3	0	0	NA	100	3	300	2174	1664	10	0	464	1073	102	25
TMA15	M-62	Lymph Nodes (axillary)	LN_ax	M-62_LN_ax	76.67	16.67	1	80	3	240	NA	NA	NA	NA	NA	NA	NA	NA
TMA15	M-62	Lymph Nodes (sentinel)	LN_sen	M-62_LN_sen	70	1	0	96.67	3	290.01	NA	NA	NA	NA	NA	NA	NA	NA
TMA15	M-62	Malignant Pleural Effusion	MPE	M-62_MPE	0	0	0	80	3	240	2271	12	926	0	1	8	2	1
TMA15	M-62	Primary Breast	PB	M-62_PB	90	23.33	0	13.33	1	13.33	NA	NA	NA	NA	NA	NA	NA	NA
TMA17	M-64	Malignant Pleural Effusion	MPE	M-64_MPE_1	80	0	0	83.33	3	249.99	3944	1849	3094	0	22	3	1554	284
TMA17	M-64	Malignant Pleural Effusion	MPE	M-64_MPE_2	26.67	0	0	83.33	3	249.99	NA	NA	NA	NA	NA	NA	NA	NA
TMA15	M-66	Breast Angiosarcoma	BA	M-66_BA	0	0	0	15	2	30	NA	NA	NA	NA	NA	NA	NA	NA
TMA15	M-66	Malignant Pleural Effusion	MPE	M-66_MPE	0	0	0	66.67	3	200.01	6221	389	409	0	88	247	24	31
TMA15	M-66	Primary Breast	PB	M-66_PB	100	0	2	3.33	2	6.66	NA	NA	NA	NA	NA	NA	NA	NA
TMA17	M-67	Malignant Pleural Effusion	MPE	M-67_MPE_1	70	0	0	56.67	3	170.01	2218	155	1334	0	25	68	4	58
TMA17	M-67	Malignant Pleural Effusion	MPE	M-67_MPE_2	NA	0	NA	100	3	300	1109	413	48	0	106	205	2	100
TMA17	M-67	Primary Breast	PB	M-67_PB	NA	NA	NA	0	0	0	NA	NA	NA	NA	NA	NA	NA	NA
TMA15	M-68	Malignant Pleural Effusion	MPE	M-68_MPE_1	100	20	0	80	2	160	5824	1859	615	0	72	724	63	1000
TMA15	M-68	Malignant Pleural Effusion	MPE	M-68_MPE_2	93.33	10	NA	66.67	2	133.34	1364	68	138	0	3	45	5	15
TMA15	M-68	Primary Breast	PB	M-68_PB	98.33	80	0	30	2	60	NA	NA	NA	NA	NA	NA	NA	NA
TMA13	M-70	Lymph Nodes (sentinel)	LN_sen	M-70_LN_sen	0	0	3	50	3	150	NA	NA	NA	NA	NA	NA	NA	NA
TMA13	M-70	Malignant Pleural Effusion	MPE	M-70_MPE	0	0	1	90	3	270	2062	280	511	0	30	137	12	101
TMA13	M-70	Primary Breast	PB	M-70_PB	0	0	3	60	2	120	NA	NA	NA	NA	NA	NA	NA	NA
TMA15	M-72	Malignant Pleural Effusion	MPE	M-72_MPE	0	0	0	86.67	3	260.01	7238	2906	380	0	161	2609	29	107
TMA15	M-72	Primary Breast	PB	M-72_PB	7.5	0	1	60	3	180	NA	NA	NA	NA	NA	NA	NA	NA
TMA17	M-82	Lymph Nodes (axillary)	LN_ax	M-82_LN_ax	100	0	1	90	3	270	NA	NA	NA	NA	NA	NA	NA	NA
TMA17	M-82	Malignant Pleural Effusion	MPE	M-82_MPE	75	0	0	30	2	60	9762	1656	4726	1	57	1448	69	84
TMA17	M-85	Malignant Pleural Effusion	MPE	M-85_MPE	0	0	0	18.33	1	18.33	2669	191	1204	0	9	152	23	8
TMA17	M-85	Ovarian	OVA	M-85_OVA	0.33	3.33	2	43.33	3	129.99	NA	NA	NA	NA	NA	NA	NA	NA
TMA17	M-86	Malignant Pleural Effusion	MPE	M-86_MPE	0	0	0	93.33	2	186.66	4689	2484	85	0	102	1922	6	454
