## Supplementary Table 4 for "A spatial single-cell transcriptomic atlas of metastatic breast cancer progression"

### Sheet: Supplementary Table 4
Patients	patient_sex	tumors	ER	PR	HER2	num_tumors	ages_at_diagnosis_5yrs_range	days_to_outcome	days_to_metastasis	treatment	days_start	days_end	ATC_CODE	drug_class	functional_class	therapy_setting
M-02	F	mamma	positive	positive	Not exactly	1	41-45	6150	4222	surgery	61	61	<NA>	<NA>	<NA>	<NA>
M-02	F	mamma	positive	positive	Not exactly	1	41-45	6150	4222	letrozole	4239	5359	L02BG04	Aromatase inhibitor	Hormonal therapy	metastatic
M-02	F	mamma	positive	positive	Not exactly	1	41-45	6150	4222	fulvestrant	5359	5450	L02BA03	Selective ER degrader	Hormonal therapy	metastatic
M-02	F	mamma	positive	positive	Not exactly	1	41-45	6150	4222	capecitabine	5451	6052	L01BC06	Antimetabolite	DNA synthesis inhibitor	metastatic
M-02	F	mamma	positive	positive	Not exactly	1	41-45	6150	4222	exemestane	5691	5716	L02BG06	Aromatase inhibitor	Hormonal therapy	metastatic
M-02	F	mamma	positive	positive	Not exactly	1	41-45	6150	4222	paclitaxel	5761	5971	L01CD01	Taxane	Mitotic inhibitor	metastatic
M-02	F	mamma	positive	positive	Not exactly	1	41-45	6150	4222	doxorubicin	6080	6129	L01DB01	Anthracycline	DNA-damaging agent	metastatic
M-02	F	mamma	positive	positive	Not exactly	1	41-45	6150	4222	tamoxifen	6129	6159	L02BA01	SERM	Hormonal therapy	metastatic
M-03	F	mamma	positive	positive	0	1	56-60	2757	NA	surgery	92	92	<NA>	<NA>	<NA>	<NA>
M-03	F	mamma	positive	positive	0	1	56-60	2757	NA	capecitabine	2369	2585	L01BC06	Antimetabolite	DNA synthesis inhibitor	metastatic
M-03	F	mamma	positive	positive	0	1	56-60	2757	NA	doxorubicin	2606	2607	L01DB01	Anthracycline	DNA-damaging agent	metastatic
M-03	F	mamma	positive	positive	0	1	56-60	2757	NA	cyclophosphamide	2700	2738	L01AA01	Alkylating agent	DNA-damaging agent	metastatic
M-03	F	mamma	positive	positive	0	1	56-60	2757	NA	methotrexate	2700	2738	L04AX03	Antimetabolite	DNA synthesis inhibitor	metastatic
M-04	F	mamma	30% positive	20% positive	1+	1	51-55	1263	336	cyclophosphamide	17	45	L01AA01	Alkylating agent	DNA-damaging agent	NAT
M-04	F	mamma	30% positive	20% positive	1+	1	51-55	1263	336	doxorubicin	17	45	L01DB01	Anthracycline	DNA-damaging agent	NAT
M-04	F	mamma	30% positive	20% positive	1+	1	51-55	1263	336	capecitabine	59	100	L01BC06	Antimetabolite	DNA synthesis inhibitor	NAT
M-04	F	mamma	30% positive	20% positive	1+	1	51-55	1263	336	docetaxel	59	100	L01CD02	Taxane	Mitotic inhibitor	NAT
M-04	F	mamma	30% positive	20% positive	1+	1	51-55	1263	336	capecitabine	141	183	L01BC06	Antimetabolite	DNA synthesis inhibitor	adjuvant
M-04	F	mamma	30% positive	20% positive	1+	1	51-55	1263	336	docetaxel	141	183	L01CD02	Taxane	Mitotic inhibitor	adjuvant
M-04	F	mamma	30% positive	20% positive	1+	1	51-55	1263	336	tamoxifen	252	336	L02BA01	SERM	Hormonal therapy	adjuvant
M-04	F	mamma	30% positive	20% positive	1+	1	51-55	1263	336	anastrozole	350	693	L02BG03	Aromatase inhibitor	Hormonal therapy	metastatic
M-04	F	mamma	30% positive	20% positive	1+	1	51-55	1263	336	exemestane	603	1113	L02BG06	Aromatase inhibitor	Hormonal therapy	metastatic
M-04	F	mamma	30% positive	20% positive	1+	1	51-55	1263	336	capecitabine	693	870	L01BC06	Antimetabolite	DNA synthesis inhibitor	metastatic
M-04	F	mamma	30% positive	20% positive	1+	1	51-55	1263	336	paclitaxel	890	1036	L01CD01	Taxane	Mitotic inhibitor	metastatic
M-04	F	mamma	30% positive	20% positive	1+	1	51-55	1263	336	megestrol	1113	1141	L02AB01	Progestin	Hormonal therapy	metastatic
M-04	F	mamma	30% positive	20% positive	1+	1	51-55	1263	336	tamoxifen	1141	1263	L02BA01	SERM	Hormonal therapy	metastatic
M-05	F	mamma	positive	positive	1+	1	51-55	2580	1833	capecitabine	28	133	L01BC06	Antimetabolite	DNA synthesis inhibitor	NAT
M-05	F	mamma	positive	positive	1+	1	51-55	2580	1833	docetaxel	28	133	L01CD02	Taxane	Mitotic inhibitor	NAT
M-05	F	mamma	positive	positive	1+	1	51-55	2580	1833	cyclophosphamide	180	222	L01AA01	Alkylating agent	DNA-damaging agent	adjuvant
M-05	F	mamma	positive	positive	1+	1	51-55	2580	1833	doxorubicin	180	222	L01DB01	Anthracycline	DNA-damaging agent	adjuvant
M-05	F	mamma	positive	positive	1+	1	51-55	2580	1833	tamoxifen	291	1833	L02BA01	SERM	Hormonal therapy	adjuvant
M-05	F	mamma	positive	positive	1+	1	51-55	2580	1833	vinorelbine	1922	1966	L01CA04	Vinca alkaloid	Microtubule inhibitor	metastatic
M-05	F	mamma	positive	positive	1+	1	51-55	2580	1833	tamoxifen	2176	2477	L02BA01	SERM	Hormonal therapy	metastatic
M-06	F	mamma	100% positive	30% positive	0	1	46-50	3348	1075	cyclophosphamide	39	112	L01AA01	Alkylating agent	DNA-damaging agent	NAT
M-06	F	mamma	100% positive	30% positive	0	1	46-50	3348	1075	doxorubicin	39	112	L01DB01	Anthracycline	DNA-damaging agent	NAT
M-06	F	mamma	100% positive	30% positive	0	1	46-50	3348	1075	paclitaxel	168	243	L01CD01	Taxane	Mitotic inhibitor	adjuvant
M-06	F	mamma	100% positive	30% positive	0	1	46-50	3348	1075	tamoxifen	301	1075	L02BA01	SERM	Hormonal therapy	adjuvant
M-06	F	mamma	100% positive	30% positive	0	1	46-50	3348	1075	letrozole	1079	1973	L02BG04	Aromatase inhibitor	Hormonal therapy	metastatic
M-06	F	mamma	100% positive	30% positive	0	1	46-50	3348	1075	fulvestrant	1973	2175	L02BA03	Selective ER degrader	Hormonal therapy	metastatic
M-06	F	mamma	100% positive	30% positive	0	1	46-50	3348	1075	everolimus	2175	2518	L01EG02	mTOR inhibitor	Signal transduction inhibitor	metastatic
M-06	F	mamma	100% positive	30% positive	0	1	46-50	3348	1075	exemestane	2541	2555	L02BG06	Aromatase inhibitor	Hormonal therapy	metastatic
M-06	F	mamma	100% positive	30% positive	0	1	46-50	3348	1075	fluorouracil	2553	2610	L01BC02	Antimetabolite	DNA synthesis inhibitor	metastatic
M-06	F	mamma	100% positive	30% positive	0	1	46-50	3348	1075	paclitaxel	2637	2736	L01CD01	Taxane	Mitotic inhibitor	metastatic
M-06	F	mamma	100% positive	30% positive	0	1	46-50	3348	1075	fulvestrant	2749	2974	L02BA03	Selective ER degrader	Hormonal therapy	metastatic
M-06	F	mamma	100% positive	30% positive	0	1	46-50	3348	1075	palbociclib	2756	2953	L01EF01	CDK4/6 inhibitor	Cell cycle inhibitor	metastatic
M-06	F	mamma	100% positive	30% positive	0	1	46-50	3348	1075	vinorelbine	2934	3121	L01CA04	Vinca alkaloid	Microtubule inhibitor	metastatic
M-06	F	mamma	100% positive	30% positive	0	1	46-50	3348	1075	paclitaxel	3127	3198	L01CD01	Taxane	Mitotic inhibitor	metastatic
M-08	F	mamma 1;mamma 2	negative;positive	negative;positive	0;1+	2	51-55;71-75	7566;1615	NA;777	cyclophosphamide	15	109	L01AA01	Alkylating agent	DNA-damaging agent	NAT
M-08	F	mamma 1;mamma 2	negative;positive	negative;positive	0;1+	2	51-55;71-75	7566;1615	NA;777	doxorubicin	15	109	L01DB01	Anthracycline	DNA-damaging agent	NAT
M-08	F	mamma 1;mamma 2	negative;positive	negative;positive	0;1+	2	51-55;71-75	7566;1615	NA;777	paclitaxel	193	311	L01CD01	Taxane	Mitotic inhibitor	adjuvant
M-08	F	mamma 1;mamma 2	negative;positive	negative;positive	0;1+	2	51-55;71-75	7566;1615	NA;777	exemestane	312	922	L02BG06	Aromatase inhibitor	Hormonal therapy	adjuvant
M-08	F	mamma 1;mamma 2	negative;positive	negative;positive	0;1+	2	51-55;71-75	7566;1615	NA;777	paclitaxel	922	923	L01CD01	Taxane	Mitotic inhibitor	metastatic
M-08	F	mamma 1;mamma 2	negative;positive	negative;positive	0;1+	2	51-55;71-75	7566;1615	NA;777	exemestane	1176	1411	L02BG06	Aromatase inhibitor	Hormonal therapy	metastatic
M-08	F	mamma 1;mamma 2	negative;positive	negative;positive	0;1+	2	51-55;71-75	7566;1615	NA;777	tamoxifen	1464	1512	L02BA01	SERM	Hormonal therapy	metastatic
M-08	F	mamma 1;mamma 2	negative;positive	negative;positive	0;1+	2	51-55;71-75	7566;1615	NA;777	methotrexate	1513	1581	L04AX03	Antimetabolite	DNA synthesis inhibitor	metastatic
M-08	F	mamma 1;mamma 2	negative;positive	negative;positive	0;1+	2	51-55;71-75	7566;1615	NA;777	cyclophosphamide	1548	1581	L01AA01	Alkylating agent	DNA-damaging agent	metastatic
M-08	F	mamma 1;mamma 2	negative;positive	negative;positive	0;1+	2	51-55;71-75	7566;1615	NA;777	carboplatin	1582	1583	L01XA02	Platinum-based chemotherapy	DNA-damaging agent	metastatic
M-09	F	mamma 1;mamma 2	NA;positive	NA;positive	NA;0	2	41-45;56-60	10002;4241	8063;2302	anastrozole	3207	3311	L02BG03	Aromatase inhibitor	Hormonal therapy	metastatic
M-09	F	mamma 1;mamma 2	NA;positive	NA;positive	NA;0	2	41-45;56-60	10002;4241	8063;2302	tamoxifen	3311	3732	L02BA01	SERM	Hormonal therapy	metastatic
M-09	F	mamma 1;mamma 2	NA;positive	NA;positive	NA;0	2	41-45;56-60	10002;4241	8063;2302	capecitabine	3742	3884	L01BC06	Antimetabolite	DNA synthesis inhibitor	metastatic
M-09	F	mamma 1;mamma 2	NA;positive	NA;positive	NA;0	2	41-45;56-60	10002;4241	8063;2302	paclitaxel	3949	4104	L01CD01	Taxane	Mitotic inhibitor	metastatic
M-11	F	mamma	positive	negative	3+	1	51-55	2953	1673	cyclophosphamide	54	97	L01AA01	Alkylating agent	DNA-damaging agent	NAT
M-11	F	mamma	positive	negative	3+	1	51-55	2953	1673	doxorubicin	54	97	L01DB01	Anthracycline	DNA-damaging agent	NAT
M-11	F	mamma	positive	negative	3+	1	51-55	2953	1673	docetaxel	98	145	L01CD02	Taxane	Mitotic inhibitor	NAT
M-11	F	mamma	positive	negative	3+	1	51-55	2953	1673	trastuzumab	138	222	L01FD01	HER2/Neu inhibitor	Targeted therapy	NAT
M-11	F	mamma	positive	negative	3+	1	51-55	2953	1673	doxorubicin	2637	2730	L01DB01	Anthracycline	DNA-damaging agent	metastatic
M-11	F	mamma	positive	negative	3+	1	51-55	2953	1673	trastuzumab	2659	2898	L01FD01	HER2/Neu inhibitor	Targeted therapy	metastatic
M-11	F	mamma	positive	negative	3+	1	51-55	2953	1673	vinorelbine	2745	2898	L01CA04	Vinca alkaloid	Microtubule inhibitor	metastatic
M-11	F	mamma	positive	negative	3+	1	51-55	2953	1673	capecitabine	2826	2842	L01BC06	Antimetabolite	DNA synthesis inhibitor	metastatic
M-12	F	mamma	negative	negative	0	1	56-60	592	NA	capecitabine	320	433	L01BC06	Antimetabolite	DNA synthesis inhibitor	metastatic
M-12	F	mamma	negative	negative	0	1	56-60	592	NA	doxorubicin	568	596	L01DB01	Anthracycline	DNA-damaging agent	metastatic
M-15	F	mamma	positive	positive	1+	1	56-60	1725	1040	cyclophosphamide	46	141	L01AA01	Alkylating agent	DNA-damaging agent	NAT
M-15	F	mamma	positive	positive	1+	1	56-60	1725	1040	doxorubicin	46	141	L01DB01	Anthracycline	DNA-damaging agent	NAT
M-15	F	mamma	positive	positive	1+	1	56-60	1725	1040	paclitaxel	179	295	L01CD01	Taxane	Mitotic inhibitor	adjuvant
M-15	F	mamma	positive	positive	1+	1	56-60	1725	1040	anastrozole	296	1040	L02BG06	Aromatase inhibitor	Hormonal therapy	adjuvant
M-15	F	mamma	positive	positive	1+	1	56-60	1725	1040	tamoxifen	1047	1092	L02BA01	SERM	Hormonal therapy	metastatic
M-15	F	mamma	positive	positive	1+	1	56-60	1725	1040	anastrozole	1092	1171	L02BG03	Aromatase inhibitor	Hormonal therapy	metastatic
M-15	F	mamma	positive	positive	1+	1	56-60	1725	1040	capecitabine	1323	1661	L01BC06	Antimetabolite	DNA synthesis inhibitor	metastatic
M-15	F	mamma	positive	positive	1+	1	56-60	1725	1040	megestrol	1323	1540	L02AB01	Progestin	Hormonal therapy	metastatic
M-15	F	mamma	positive	positive	1+	1	56-60	1725	1040	everolimus	1675	1680	L01EG02	mTOR inhibitor	Signal transduction inhibitor	metastatic
M-15	F	mamma	positive	positive	1+	1	56-60	1725	1040	exemestane	1680	1725	L02BG06	Aromatase inhibitor	Hormonal therapy	metastatic
M-16	F	mamma	positive	positive	0	1	26-30	12192	6390	cyclophosphamide	5		L01AA01	Alkylating agent	DNA-damaging agent	NAT
M-16	F	mamma	positive	positive	0	1	26-30	12192	6390	fluorouracil	5		L01BC02	Antimetabolite	DNA synthesis inhibitor	NAT
M-16	F	mamma	positive	positive	0	1	26-30	12192	6390	methotrexate	5		L04AX03	Antimetabolite	DNA synthesis inhibitor	NAT
M-16	F	mamma	positive	positive	0	1	26-30	12192	6390	cyclophosphamide	10998	11363	L01AA01	Alkylating agent	DNA-damaging agent	metastatic
M-16	F	mamma	positive	positive	0	1	26-30	12192	6390	methotrexate	10998	11363	L04AX03	Antimetabolite	DNA synthesis inhibitor	metastatic
M-16	F	mamma	positive	positive	0	1	26-30	12192	6390	tamoxifen	11391	11545	L02BA01	SERM	Hormonal therapy	metastatic
M-16	F	mamma	positive	positive	0	1	26-30	12192	6390	letrozole	11545	11587	L02BG04	Aromatase inhibitor	Hormonal therapy	metastatic
M-16	F	mamma	positive	positive	0	1	26-30	12192	6390	everolimus	11587	11657	L01EG02	mTOR inhibitor	Signal transduction inhibitor	metastatic
M-16	F	mamma	positive	positive	0	1	26-30	12192	6390	exemestane	11587	11657	L02BG06	Aromatase inhibitor	Hormonal therapy	metastatic
M-16	F	mamma	positive	positive	0	1	26-30	12192	6390	capecitabine	11772	11808	L01BC06	Antimetabolite	DNA synthesis inhibitor	metastatic
M-16	F	mamma	positive	positive	0	1	26-30	12192	6390	doxorubicin	11816	12013	L01DB01	Anthracycline	DNA-damaging agent	metastatic
M-16	F	mamma	positive	positive	0	1	26-30	12192	6390	exemestane	12042	12089	L02BG06	Aromatase inhibitor	Hormonal therapy	metastatic
M-16	F	mamma	positive	positive	0	1	26-30	12192	6390	vinorelbine	12096	12139	L01CA04	Vinca alkaloid	Microtubule inhibitor	metastatic
M-17	F	mamma	positive	positive	0	1	41-45	2274	NA	dexamethasone	1102	1124	H02AB02	Systemic steroids	<NA>	metastatic
M-17	F	mamma	positive	positive	0	1	41-45	2274	NA	everolimus	1736	1909	L01EG02	mTOR inhibitor	Signal transduction inhibitor	metastatic
M-17	F	mamma	positive	positive	0	1	41-45	2274	NA	exemestane	1867	1909	L02BG06	Aromatase inhibitor	Hormonal therapy	metastatic
M-17	F	mamma	positive	positive	0	1	41-45	2274	NA	fluorouracil	1911	2218	L01BC02	Antimetabolite	DNA synthesis inhibitor	metastatic
M-17	F	mamma	positive	positive	0	1	41-45	2274	NA	anastrozole	2119	2156	L02BG03	Aromatase inhibitor	Hormonal therapy	metastatic
M-17	F	mamma	positive	positive	0	1	41-45	2274	NA	doxorubicin	2231	2248	L01DB01	Anthracycline	DNA-damaging agent	metastatic
M-24	F	mamma	negative	negative	0	1	41-45	1339	NA	carboplatin	918	1143	L01XA02	Platinum-based chemotherapy	DNA-damaging agent	metastatic
M-24	F	mamma	negative	negative	0	1	41-45	1339	NA	capecitabine	1161	1181	L01BC06	Antimetabolite	DNA synthesis inhibitor	metastatic
M-24	F	mamma	negative	negative	0	1	41-45	1339	NA	vinorelbine	1189	1252	L01CA04	Vinca alkaloid	Microtubule inhibitor	metastatic
M-24	F	mamma	negative	negative	0	1	41-45	1339	NA	paclitaxel	1268	1311	L01CD01	Taxane	Mitotic inhibitor	metastatic
M-26	F	mamma	100% positive	30% positive	3+	1	61-65	896	615	carboplatin	46	179	L01XA02	Platinum-based chemotherapy	DNA-damaging agent	NAT
M-26	F	mamma	100% positive	30% positive	3+	1	61-65	896	615	paclitaxel	46	179	L01CD01	Taxane	Mitotic inhibitor	NAT
M-26	F	mamma	100% positive	30% positive	3+	1	61-65	896	615	trastuzumab	46	215	L01FD01	HER2/Neu inhibitor	Targeted therapy	NAT
M-26	F	mamma	100% positive	30% positive	3+	1	61-65	896	615	cyclophosphamide	257	299	L01AA01	Alkylating agent	DNA-damaging agent	adjuvant
M-26	F	mamma	100% positive	30% positive	3+	1	61-65	896	615	epirubicin	257	299	L01DB03	Anthracycline	DNA-damaging agent	adjuvant
M-26	F	mamma	100% positive	30% positive	3+	1	61-65	896	615	fluorouracil	257	299	L01BC02	Antimetabolite	DNA synthesis inhibitor	adjuvant
M-26	F	mamma	100% positive	30% positive	3+	1	61-65	896	615	tamoxifen	364	640	L02BA01	SERM	Hormonal therapy	adjuvant
M-26	F	mamma	100% positive	30% positive	3+	1	61-65	896	615	capecitabine	624	763	L01BC06	Antimetabolite	DNA synthesis inhibitor	metastatic
M-26	F	mamma	100% positive	30% positive	3+	1	61-65	896	615	trastuzumab	816	825	L01FD01	HER2/Neu inhibitor	Targeted therapy	metastatic
M-26	F	mamma	100% positive	30% positive	3+	1	61-65	896	615	vinorelbine	816	825	L01CA04	Vinca alkaloid	Microtubule inhibitor	metastatic
M-26	F	mamma	100% positive	30% positive	3+	1	61-65	896	615	carboplatin	838	881	L01XA02	Platinum-based chemotherapy	DNA-damaging agent	metastatic
M-27	F	mamma 1;mamma 2	NA;negative	NA;negative	NA;0	2	51-55;61-65	NA;516	NA;NA	cyclophosphamide	28	133	L01AA01	Alkylating agent	DNA-damaging agent	NAT
M-27	F	mamma 1;mamma 2	NA;negative	NA;negative	NA;0	2	51-55;61-65	NA;516	NA;NA	docetaxel	28	133	L01CD02	Taxane	Mitotic inhibitor	NAT
M-27	F	mamma 1;mamma 2	NA;negative	NA;negative	NA;0	2	51-55;61-65	NA;516	NA;NA	doxorubicin	28	133	L01DB01	Anthracycline	DNA-damaging agent	NAT
M-27	F	mamma 1;mamma 2	NA;negative	NA;negative	NA;0	2	51-55;61-65	NA;516	NA;NA	carboplatin	301	351	L01XA02	Platinum-based chemotherapy	DNA-damaging agent	metastatic
M-27	F	mamma 1;mamma 2	NA;negative	NA;negative	NA;0	2	51-55;61-65	NA;516	NA;NA	paclitaxel	378	446	L01CD01	Taxane	Mitotic inhibitor	metastatic
M-27	F	mamma 1;mamma 2	NA;negative	NA;negative	NA;0	2	51-55;61-65	NA;516	NA;NA	capecitabine	469	504	L01BC06	Antimetabolite	DNA synthesis inhibitor	metastatic
M-29	F	mamma	positive	positive	1+	1	26-30	2790	1989	cyclophosphamide	26	120	L01AA01	Alkylating agent	DNA-damaging agent	NAT
M-29	F	mamma	positive	positive	1+	1	26-30	2790	1989	doxorubicin	26	120	L01DB01	Anthracycline	DNA-damaging agent	NAT
M-29	F	mamma	positive	positive	1+	1	26-30	2790	1989	goserelin	198	2874	L02AE03	GnRH agonist	Hormone suppressor	adjuvant
M-29	F	mamma	positive	positive	1+	1	26-30	2790	1989	tamoxifen	198	2003	L02BA01	SERM	Hormonal therapy	adjuvant
M-29	F	mamma	positive	positive	1+	1	26-30	2790	1989	paclitaxel	2004	2186	L01CD01	Taxane	Mitotic inhibitor	metastatic
M-29	F	mamma	positive	positive	1+	1	26-30	2790	1989	tamoxifen	2229	2295	L02BA01	SERM	Hormonal therapy	metastatic
M-29	F	mamma	positive	positive	1+	1	26-30	2790	1989	goserelin	2262	2384	L02AE03	GnRH agonist	Hormone suppressor	metastatic
M-29	F	mamma	positive	positive	1+	1	26-30	2790	1989	capecitabine	2295	2745	L01BC06	Antimetabolite	DNA synthesis inhibitor	metastatic
M-29	F	mamma	positive	positive	1+	1	26-30	2790	1989	letrozole	2737	2747	L02BG04	Aromatase inhibitor	Hormonal therapy	metastatic
M-29	F	mamma	positive	positive	1+	1	26-30	2790	1989	paclitaxel	2752	2800	L01CD01	Taxane	Mitotic inhibitor	metastatic
M-30	F	mamma	positive	positive	3+	1	61-65	2518	2017	cyclophosphamide	25	67	L01AA01	Alkylating agent	DNA-damaging agent	NAT
M-30	F	mamma	positive	positive	3+	1	61-65	2518	2017	doxorubicin	25	67	L01DB01	Anthracycline	DNA-damaging agent	NAT
M-30	F	mamma	positive	positive	3+	1	61-65	2518	2017	carboplatin	68	199	L01XA02	Platinum-based chemotherapy	DNA-damaging agent	NAT
M-30	F	mamma	positive	positive	3+	1	61-65	2518	2017	paclitaxel	68	199	L01CD01	Taxane	Mitotic inhibitor	NAT
M-30	F	mamma	positive	positive	3+	1	61-65	2518	2017	trastuzumab	68	199	L01FD01	HER2/Neu inhibitor	Targeted therapy	NAT
M-30	F	mamma	positive	positive	3+	1	61-65	2518	2017	trastuzumab	208	283	L01FD01	HER2/Neu inhibitor	Targeted therapy	adjuvant
M-30	F	mamma	positive	positive	3+	1	61-65	2518	2017	tamoxifen	284	2017	L02BA01	SERM	Hormonal therapy	adjuvant
M-30	F	mamma	positive	positive	3+	1	61-65	2518	2017	letrozole	2023	2161	L02BG04	Aromatase inhibitor	Hormonal therapy	metastatic
M-30	F	mamma	positive	positive	3+	1	61-65	2518	2017	trastuzumab	2031	2149	L01FD01	HER2/Neu inhibitor	Targeted therapy	metastatic
M-30	F	mamma	positive	positive	3+	1	61-65	2518	2017	exemestane	2161	2371	L02BG06	Aromatase inhibitor	Hormonal therapy	metastatic
M-30	F	mamma	positive	positive	3+	1	61-65	2518	2017	everolimus	2210	2406	L01EG02	mTOR inhibitor	Signal transduction inhibitor	metastatic
M-30	F	mamma	positive	positive	3+	1	61-65	2518	2017	tamoxifen	2371	2380	L02BA01	SERM	Hormonal therapy	metastatic
M-30	F	mamma	positive	positive	3+	1	61-65	2518	2017	fulvestrant	2380	2405	L02BA03	Selective ER degrader	Hormonal therapy	metastatic
M-31	F	mamma	positive	positive	0	1	51-55	2433	NA	cyclophosphamide	1811	1938	L01AA01	Alkylating agent	DNA-damaging agent	metastatic
M-31	F	mamma	positive	positive	0	1	51-55	2433	NA	doxorubicin	1811	1938	L01DB01	Anthracycline	DNA-damaging agent	metastatic
M-31	F	mamma	positive	positive	0	1	51-55	2433	NA	fulvestrant	1936	1992	L02BA03	Selective ER degrader	Hormonal therapy	metastatic
M-31	F	mamma	positive	positive	0	1	51-55	2433	NA	paclitaxel	2066	2282	L01CD01	Taxane	Mitotic inhibitor	metastatic
M-31	F	mamma	positive	positive	0	1	51-55	2433	NA	eribulin	2301	2343	L01XX41	Non-taxane	Microtubule inhibitor	metastatic
M-31	F	mamma	positive	positive	0	1	51-55	2433	NA	carboplatin	2349	2371	L01XA02	Platinum-based chemotherapy	DNA-damaging agent	metastatic
M-32	F	mamma 1;mamma 2	NA;positive	NA;negative	NA;0	2	46-50;61-65	9809;5181	NA;3894	tamoxifen	60	3892	L02BA01	SERM	Hormonal therapy	adjuvant
M-32	F	mamma 1;mamma 2	NA;positive	NA;negative	NA;0	2	46-50;61-65	9809;5181	NA;3894	tamoxifen	4220	4250	L02BA01	SERM	Hormonal therapy	metastatic
M-32	F	mamma 1;mamma 2	NA;positive	NA;negative	NA;0	2	46-50;61-65	9809;5181	NA;3894	exemestane	4328	4353	L02BG06	Aromatase inhibitor	Hormonal therapy	metastatic
M-32	F	mamma 1;mamma 2	NA;positive	NA;negative	NA;0	2	46-50;61-65	9809;5181	NA;3894	capecitabine	4633	4685	L01BC06	Antimetabolite	DNA synthesis inhibitor	metastatic
M-32	F	mamma 1;mamma 2	NA;positive	NA;negative	NA;0	2	46-50;61-65	9809;5181	NA;3894	doxorubicin	4696	4934	L01DB01	Anthracycline	DNA-damaging agent	metastatic
M-32	F	mamma 1;mamma 2	NA;positive	NA;negative	NA;0	2	46-50;61-65	9809;5181	NA;3894	paclitaxel	4929	5140	L01CD01	Taxane	Mitotic inhibitor	metastatic
M-32	F	mamma 1;mamma 2	NA;positive	NA;negative	NA;0	2	46-50;61-65	9809;5181	NA;3894	vinorelbine	5139	5189	L01CA04	Vinca alkaloid	Microtubule inhibitor	metastatic
M-33	F	mamma	positive	positive	0	1	61-65	4637	2785	exemestane	3675	3935	L02BG06	Aromatase inhibitor	Hormonal therapy	metastatic
M-33	F	mamma	positive	positive	0	1	61-65	4637	2785	capecitabine	3970	4509	L01BC06	Antimetabolite	DNA synthesis inhibitor	metastatic
M-35	F	mamma	positive	NA	1+	1	41-45	8642	6812	cyclophosphamide	6903	6812	L01AA01	Alkylating agent	DNA-damaging agent	adjuvant
M-35	F	mamma	positive	NA	1+	1	41-45	8642	6812	fluorouracil	6903	6812	L01BC02	Antimetabolite	DNA synthesis inhibitor	adjuvant
M-35	F	mamma	positive	NA	1+	1	41-45	8642	6812	methotrexate	6903	6812	L04AX03	Antimetabolite	DNA synthesis inhibitor	adjuvant
M-35	F	mamma	positive	NA	1+	1	41-45	8642	6812	tamoxifen	7512	8030	L02BA01	SERM	Hormonal therapy	metastatic
M-35	F	mamma	positive	NA	1+	1	41-45	8642	6812	everolimus	8030	8373	L01EG02	mTOR inhibitor	Signal transduction inhibitor	metastatic
M-35	F	mamma	positive	NA	1+	1	41-45	8642	6812	exemestane	8030	8373	L02BG06	Aromatase inhibitor	Hormonal therapy	metastatic
M-35	F	mamma	positive	NA	1+	1	41-45	8642	6812	paclitaxel	8387	8605	L01CD01	Taxane	Mitotic inhibitor	metastatic
M-36	F	mamma	negative	negative	0	1	31-35	370	342	cyclophosphamide	23	127	L01AA01	Alkylating agent	DNA-damaging agent	NAT
M-36	F	mamma	negative	negative	0	1	31-35	370	342	docetaxel	23	127	L01CD02	Taxane	Mitotic inhibitor	NAT
M-36	F	mamma	negative	negative	0	1	31-35	370	342	doxorubicin	23	127	L01DB01	Anthracycline	DNA-damaging agent	NAT
M-36	F	mamma	negative	negative	0	1	31-35	370	342	carboplatin	366	367	L01XA02	Platinum-based chemotherapy	DNA-damaging agent	metastatic
M-37	F	mamma	positive	positive	2+	1	46-50	3747	NA	pertuzumab	2629	3356	L01FD02	HER2/Neu inhibitor	Targeted therapy	metastatic
M-37	F	mamma	positive	positive	2+	1	46-50	3747	NA	trastuzumab	2629	3356	L01FD01	HER2/Neu inhibitor	Targeted therapy	metastatic
M-37	F	mamma	positive	positive	2+	1	46-50	3747	NA	exemestane	3162	3319	L02BG06	Aromatase inhibitor	Hormonal therapy	metastatic
M-37	F	mamma	positive	positive	2+	1	46-50	3747	NA	tamoxifen	3319	3364	L02BA01	SERM	Hormonal therapy	metastatic
M-37	F	mamma	positive	positive	2+	1	46-50	3747	NA	trastuzumab emtansine	3366	3618	L01FD03	Antibody-drug conjugate	Targeted therapy	metastatic
M-37	F	mamma	positive	positive	2+	1	46-50	3747	NA	exemestane	3504	3685	L02BG06	Aromatase inhibitor	Hormonal therapy	metastatic
M-37	F	mamma	positive	positive	2+	1	46-50	3747	NA	tamoxifen	3576	3686	L02BA01	SERM	Hormonal therapy	metastatic
M-37	F	mamma	positive	positive	2+	1	46-50	3747	NA	capecitabine	3623	3658	L01BC06	Antimetabolite	DNA synthesis inhibitor	metastatic
M-37	F	mamma	positive	positive	2+	1	46-50	3747	NA	trastuzumab	3640	3731	L01FD01	HER2/Neu inhibitor	Targeted therapy	metastatic
M-37	F	mamma	positive	positive	2+	1	46-50	3747	NA	vinorelbine	3660	3718	L01CA04	Vinca alkaloid	Microtubule inhibitor	metastatic
M-37	F	mamma	positive	positive	2+	1	46-50	3747	NA	fulvestrant	3709	3710	L02BA03	Selective ER degrader	Hormonal therapy	metastatic
M-38	F	mamma	positive	negative	2+	1	51-55	5035	NA	docetaxel	3780	4010	L01CD02	Taxane	Mitotic inhibitor	metastatic
M-38	F	mamma	positive	negative	2+	1	51-55	5035	NA	pertuzumab	3780	4010	L01FD02	HER2/Neu inhibitor	Targeted therapy	metastatic
M-38	F	mamma	positive	negative	2+	1	51-55	5035	NA	trastuzumab	3780	4010	L01FD01	HER2/Neu inhibitor	Targeted therapy	metastatic
M-38	F	mamma	positive	negative	2+	1	51-55	5035	NA	letrozole	3927	4025	L02BG04	Aromatase inhibitor	Hormonal therapy	metastatic
M-38	F	mamma	positive	negative	2+	1	51-55	5035	NA	capecitabine	4025	4437	L01BC06	Antimetabolite	DNA synthesis inhibitor	metastatic
M-38	F	mamma	positive	negative	2+	1	51-55	5035	NA	palbociclib	4437	4773	L01EF01	CDK4/6 inhibitor	Cell cycle inhibitor	metastatic
M-38	F	mamma	positive	negative	2+	1	51-55	5035	NA	fulvestrant	4500	4621	L02BA03	Selective ER degrader	Hormonal therapy	metastatic
M-38	F	mamma	positive	negative	2+	1	51-55	5035	NA	doxorubicin	4632	4990	L01DB01	Anthracycline	DNA-damaging agent	metastatic
M-40	F	mamma	negative	negative	0	1	61-65	1827	NA	doxorubicin	834	842	L01DB01	Anthracycline	DNA-damaging agent	metastatic
M-40	F	mamma	negative	negative	0	1	61-65	1827	NA	nivolumab	848	1158	L01FF01	Immune checkpoint inhibitor	Immunotherapy	metastatic
M-40	F	mamma	negative	negative	0	1	61-65	1827	NA	carboplatin	1171	1360	L01XA02	Platinum-based chemotherapy	DNA-damaging agent	metastatic
M-40	F	mamma	negative	negative	0	1	61-65	1827	NA	capecitabine	1487	1547	L01BC06	Antimetabolite	DNA synthesis inhibitor	metastatic
M-40	F	mamma	negative	negative	0	1	61-65	1827	NA	paclitaxel	1555	1753	L01CD01	Taxane	Mitotic inhibitor	metastatic
M-40	F	mamma	negative	negative	0	1	61-65	1827	NA	eribulin	1732	1787	L01XX41	Non-taxane	Microtubule inhibitor	metastatic
M-41	F	mamma	negative	negative	0	1	31-35	2980	NA	carboplatin	2420	2700	L01XA02	Platinum-based chemotherapy	DNA-damaging agent	metastatic
M-41	F	mamma	negative	negative	0	1	31-35	2980	NA	doxorubicin	2765	2790	L01DB01	Anthracycline	DNA-damaging agent	metastatic
M-41	F	mamma	negative	negative	0	1	31-35	2980	NA	carboplatin	2867	2925	L01XA02	Platinum-based chemotherapy	DNA-damaging agent	metastatic
M-41	F	mamma	negative	negative	0	1	31-35	2980	NA	gemcitabine	2867	2925	L01BC05	Antimetabolite	DNA synthesis inhibitor	metastatic
M-41	F	mamma	negative	negative	0	1	31-35	2980	NA	doxorubicin	2937	2967	L01DB01	Anthracycline	DNA-damaging agent	metastatic
M-44	F	mamma	positive	positive	Not exactly	1	41-45	3758	2708	goserelin	110	2605	L02AE03	GnRH agonist	Hormone suppressor	adjuvant
M-44	F	mamma	positive	positive	Not exactly	1	41-45	3758	2708	fulvestrant	2605	2713	L02BA03	Selective ER degrader	Hormonal therapy	adjuvant
M-44	F	mamma	positive	positive	Not exactly	1	41-45	3758	2708	everolimus	2714	2856	L01EG02	mTOR inhibitor	Signal transduction inhibitor	metastatic
M-44	F	mamma	positive	positive	Not exactly	1	41-45	3758	2708	exemestane	2714	2912	L02BG06	Aromatase inhibitor	Hormonal therapy	metastatic
M-44	F	mamma	positive	positive	Not exactly	1	41-45	3758	2708	letrozole	2912	3064	L02BG04	Aromatase inhibitor	Hormonal therapy	metastatic
M-44	F	mamma	positive	positive	Not exactly	1	41-45	3758	2708	capecitabine	3064	3652	L01BC06	Antimetabolite	DNA synthesis inhibitor	metastatic
M-44	F	mamma	positive	positive	Not exactly	1	41-45	3758	2708	tamoxifen	3606	3653	L02BA01	SERM	Hormonal therapy	metastatic
M-44	F	mamma	positive	positive	Not exactly	1	41-45	3758	2708	megestrol	3729	3737	L02AB01	Progestin	Hormonal therapy	metastatic
M-45	F	mamma 1;mamma 2;mamma 3	NA;100% positive;90% positive	NA;4% positive;negative	NA;0;0	3	51-55;66-70;71-75	8188;1607;1053	NA;NA;NA	cyclophosphamide	6	40	L01AA01	Alkylating agent	DNA-damaging agent	adjuvant
M-45	F	mamma 1;mamma 2;mamma 3	NA;100% positive;90% positive	NA;4% positive;negative	NA;0;0	3	51-55;66-70;71-75	8188;1607;1053	NA;NA;NA	fluorouracil	6	40	L01BC02	Antimetabolite	DNA synthesis inhibitor	adjuvant
M-45	F	mamma 1;mamma 2;mamma 3	NA;100% positive;90% positive	NA;4% positive;negative	NA;0;0	3	51-55;66-70;71-75	8188;1607;1053	NA;NA;NA	methotrexate	6	40	L04AX03	Antimetabolite	DNA synthesis inhibitor	adjuvant
M-45	F	mamma 1;mamma 2;mamma 3	NA;100% positive;90% positive	NA;4% positive;negative	NA;0;0	3	51-55;66-70;71-75	8188;1607;1053	NA;NA;NA	tamoxifen	45	524	L02BA01	SERM	Hormonal therapy	adjuvant
M-45	F	mamma 1;mamma 2;mamma 3	NA;100% positive;90% positive	NA;4% positive;negative	NA;0;0	3	51-55;66-70;71-75	8188;1607;1053	NA;NA;NA	exemestane	82	336	L02BG06	Aromatase inhibitor	Hormonal therapy	adjuvant
M-45	F	mamma 1;mamma 2;mamma 3	NA;100% positive;90% positive	NA;4% positive;negative	NA;0;0	3	51-55;66-70;71-75	8188;1607;1053	NA;NA;NA	megestrol	336	362	L02AB01	Progestin	Hormonal therapy	metastatic
M-45	F	mamma 1;mamma 2;mamma 3	NA;100% positive;90% positive	NA;4% positive;negative	NA;0;0	3	51-55;66-70;71-75	8188;1607;1053	NA;NA;NA	capecitabine	363	608	L01BC06	Antimetabolite	DNA synthesis inhibitor	metastatic
M-45	F	mamma 1;mamma 2;mamma 3	NA;100% positive;90% positive	NA;4% positive;negative	NA;0;0	3	51-55;66-70;71-75	8188;1607;1053	NA;NA;NA	everolimus	661	738	L01EG02	mTOR inhibitor	Signal transduction inhibitor	metastatic
M-45	F	mamma 1;mamma 2;mamma 3	NA;100% positive;90% positive	NA;4% positive;negative	NA;0;0	3	51-55;66-70;71-75	8188;1607;1053	NA;NA;NA	exemestane	661	738	L02BG06	Aromatase inhibitor	Hormonal therapy	metastatic
M-45	F	mamma 1;mamma 2;mamma 3	NA;100% positive;90% positive	NA;4% positive;negative	NA;0;0	3	51-55;66-70;71-75	8188;1607;1053	NA;NA;NA	bicalutamide	794	815	L02BB03	Anti-androgen	Hormonal therapy	metastatic
M-45	F	mamma 1;mamma 2;mamma 3	NA;100% positive;90% positive	NA;4% positive;negative	NA;0;0	3	51-55;66-70;71-75	8188;1607;1053	NA;NA;NA	doxorubicin	1020	1048	L01DB01	Anthracycline	DNA-damaging agent	metastatic
M-47	F	mamma	positive	NA	NA	1	56-60	1868	NA	capecitabine	813	996	L01BC06	Antimetabolite	DNA synthesis inhibitor	metastatic
M-47	F	mamma	positive	NA	NA	1	56-60	1868	NA	anastrozole	996	1561	L02BG03	Aromatase inhibitor	Hormonal therapy	metastatic
M-47	F	mamma	positive	NA	NA	1	56-60	1868	NA	exemestane	1701	1750	L02BG06	Aromatase inhibitor	Hormonal therapy	metastatic
M-47	F	mamma	positive	NA	NA	1	56-60	1868	NA	everolimus	1708	1750	L01EG02	mTOR inhibitor	Signal transduction inhibitor	metastatic
M-47	F	mamma	positive	NA	NA	1	56-60	1868	NA	paclitaxel	1759	1864	L01CD01	Taxane	Mitotic inhibitor	metastatic
M-48	F	mamma	negative	negative	0	1	46-50	555	NA	carboplatin	366	411	L01XA02	Platinum-based chemotherapy	DNA-damaging agent	metastatic
M-48	F	mamma	negative	negative	0	1	46-50	555	NA	cisplatin	448	456	L01XA01	Platinum-based chemotherapy	DNA-damaging agent	metastatic
M-48	F	mamma	negative	negative	0	1	46-50	555	NA	nivolumab	463	520	L01FF01	Immune checkpoint inhibitor	Immunotherapy	metastatic
M-51	F	mamma	negative	negative	0	1	56-60	NA	NA	nivolumab	1390	1477	L01FF01	Immune checkpoint inhibitor	Immunotherapy	metastatic
M-56	F	mamma	negative	negative	1+	1	56-60	624	606	cyclophosphamide	28	55	L01AA01	Alkylating agent	DNA-damaging agent	NAT
M-56	F	mamma	negative	negative	1+	1	56-60	624	606	doxorubicin	28	55	L01DB01	Anthracycline	DNA-damaging agent	NAT
M-56	F	mamma	negative	negative	1+	1	56-60	624	606	carboplatin	72	153	L01XA02	Platinum-based chemotherapy	DNA-damaging agent	NAT
M-56	F	mamma	negative	negative	1+	1	56-60	624	606	paclitaxel	72	153	L01CD01	Taxane	Mitotic inhibitor	NAT
M-56	F	mamma	negative	negative	1+	1	56-60	624	606	capecitabine	218	535	L01BC06	Antimetabolite	DNA synthesis inhibitor	adjuvant
M-56	F	mamma	negative	negative	1+	1	56-60	624	606	nivolumab	535	607	L01FF01	Immune checkpoint inhibitor	Immunotherapy	adjuvant
M-58	F	mamma	positive	positive	0	1	41-45	4808	NA	leuprorelin	2839	2840	L02AE02	GnRH agonist	Hormone suppressor	metastatic
M-58	F	mamma	positive	positive	0	1	41-45	4808	NA	anastrozole	3115	3273	L02BG03	Aromatase inhibitor	Hormonal therapy	metastatic
M-58	F	mamma	positive	positive	0	1	41-45	4808	NA	everolimus	3333	3388	L01EG02	mTOR inhibitor	Signal transduction inhibitor	metastatic
M-58	F	mamma	positive	positive	0	1	41-45	4808	NA	exemestane	3333	3490	L02BG06	Aromatase inhibitor	Hormonal therapy	metastatic
M-58	F	mamma	positive	positive	0	1	41-45	4808	NA	cyclophosphamide	3391	3414	L01AA01	Alkylating agent	DNA-damaging agent	metastatic
M-58	F	mamma	positive	positive	0	1	41-45	4808	NA	doxorubicin	3391	3414	L01DB01	Anthracycline	DNA-damaging agent	metastatic
M-58	F	mamma	positive	positive	0	1	41-45	4808	NA	paclitaxel	3854	4008	L01CD01	Taxane	Mitotic inhibitor	metastatic
M-58	F	mamma	positive	positive	0	1	41-45	4808	NA	vinorelbine	3994	4037	L01CA04	Vinca alkaloid	Microtubule inhibitor	metastatic
M-58	F	mamma	positive	positive	0	1	41-45	4808	NA	capecitabine	4258	4314	L01BC06	Antimetabolite	DNA synthesis inhibitor	metastatic
M-58	F	mamma	positive	positive	0	1	41-45	4808	NA	cyclophosphamide	4321	4342	L01AA01	Alkylating agent	DNA-damaging agent	metastatic
M-58	F	mamma	positive	positive	0	1	41-45	4808	NA	methotrexate	4321	4342	L04AX03	Antimetabolite	DNA synthesis inhibitor	metastatic
M-58	F	mamma	positive	positive	0	1	41-45	4808	NA	eribulin	4462	4615	L01XX41	Non-taxane	Microtubule inhibitor	metastatic
M-58	F	mamma	positive	positive	0	1	41-45	4808	NA	doxorubicin	4704	4811	L01DB01	Anthracycline	DNA-damaging agent	metastatic
M-60	F	mamma	100% positive	30% positive	1+	1	31-35	7074	2129	surgery	47	47	<NA>	<NA>	<NA>	<NA>
M-60	F	mamma	100% positive	30% positive	1+	1	31-35	7074	2129	tamoxifen	4354	4394	L02BA01	SERM	Hormonal therapy	metastatic
M-60	F	mamma	100% positive	30% positive	1+	1	31-35	7074	2129	anastrozole	4598	5170	L02BG03	Aromatase inhibitor	Hormonal therapy	metastatic
M-60	F	mamma	100% positive	30% positive	1+	1	31-35	7074	2129	tamoxifen	5185	5677	L02BA01	SERM	Hormonal therapy	metastatic
M-60	F	mamma	100% positive	30% positive	1+	1	31-35	7074	2129	letrozole	5677	5751	L02BG04	Aromatase inhibitor	Hormonal therapy	metastatic
M-60	F	mamma	100% positive	30% positive	1+	1	31-35	7074	2129	fulvestrant	5751	5975	L02BA03	Selective ER degrader	Hormonal therapy	metastatic
M-60	F	mamma	100% positive	30% positive	1+	1	31-35	7074	2129	capecitabine	5962	6990	L01BC06	Antimetabolite	DNA synthesis inhibitor	metastatic
M-60	F	mamma	100% positive	30% positive	1+	1	31-35	7074	2129	cyclophosphamide	6241	7040	L01AA01	Alkylating agent	DNA-damaging agent	metastatic
M-60	F	mamma	100% positive	30% positive	1+	1	31-35	7074	2129	exemestane	6411	7040	L02BG06	Aromatase inhibitor	Hormonal therapy	metastatic
M-62	F	mamma	95% positive	50% positive	0	1	31-35	1808	985	cyclophosphamide	70	186	L01AA01	Alkylating agent	DNA-damaging agent	adjuvant
M-62	F	mamma	95% positive	50% positive	0	1	31-35	1808	985	docetaxel	70	186	L01CD02	Taxane	Mitotic inhibitor	adjuvant
M-62	F	mamma	95% positive	50% positive	0	1	31-35	1808	985	doxorubicin	70	186	L01DB01	Anthracycline	DNA-damaging agent	adjuvant
M-62	F	mamma	95% positive	50% positive	0	1	31-35	1808	985	tamoxifen	254	988	L02BA01	SERM	Hormonal therapy	adjuvant
M-62	F	mamma	95% positive	50% positive	0	1	31-35	1808	985	goserelin	518	1251	L02AE03	GnRH agonist	Hormone suppressor	metastatic
M-62	F	mamma	95% positive	50% positive	0	1	31-35	1808	985	letrozole	988	1078	L02BG04	Aromatase inhibitor	Hormonal therapy	metastatic
M-62	F	mamma	95% positive	50% positive	0	1	31-35	1808	985	everolimus	1359	1481	L01EG02	mTOR inhibitor	Signal transduction inhibitor	metastatic
M-62	F	mamma	95% positive	50% positive	0	1	31-35	1808	985	exemestane	1412	1481	L02BG06	Aromatase inhibitor	Hormonal therapy	metastatic
M-62	F	mamma	95% positive	50% positive	0	1	31-35	1808	985	capecitabine	1481	1664	L01BC06	Antimetabolite	DNA synthesis inhibitor	metastatic
M-62	F	mamma	95% positive	50% positive	0	1	31-35	1808	985	paclitaxel	1765	1822	L01CD01	Taxane	Mitotic inhibitor	metastatic
M-64	F	mamma	positive	positive	0	1	21-25	3468	NA	goserelin	1439	3375	L02AE03	GnRH agonist	Hormone suppressor	metastatic
M-64	F	mamma	positive	positive	0	1	21-25	3468	NA	tamoxifen	1439	2996	L02BA01	SERM	Hormonal therapy	metastatic
M-64	F	mamma	positive	positive	0	1	21-25	3468	NA	letrozole	3272	3402	L02BG04	Aromatase inhibitor	Hormonal therapy	metastatic
M-64	F	mamma	positive	positive	0	1	21-25	3468	NA	paclitaxel	3351	3445	L01CD01	Taxane	Mitotic inhibitor	metastatic
M-64	F	mamma	positive	positive	0	1	21-25	3468	NA	carboplatin	3353	3445	L01XA02	Platinum-based chemotherapy	DNA-damaging agent	metastatic
M-66	F	mamma	positive	positive	1+	1	76-80	3939	NA	tamoxifen	113		L02BA01	SERM	Hormonal therapy	adjuvant
M-67	F	mamma 1;mamma 2	negative;negative	negative;negative	0;0	2	51-55;51-55	5507;5487	5135;5115	cyclophosphamide	4	137	L01AA01	Alkylating agent	DNA-damaging agent	NAT
M-67	F	mamma 1;mamma 2	negative;negative	negative;negative	0;0	2	51-55;51-55	5507;5487	5135;5115	doxorubicin	4	137	L01DB01	Anthracycline	DNA-damaging agent	NAT
M-67	F	mamma 1;mamma 2	negative;negative	negative;negative	0;0	2	51-55;51-55	5507;5487	5135;5115	tamoxifen	220	5115	L02BA01	SERM	Hormonal therapy	adjuvant
M-67	F	mamma 1;mamma 2	negative;negative	negative;negative	0;0	2	51-55;51-55	5507;5487	5135;5115	palbociclib	5124	5461	L01EF01	CDK4/6 inhibitor	Cell cycle inhibitor	metastatic
M-67	F	mamma 1;mamma 2	negative;negative	negative;negative	0;0	2	51-55;51-55	5507;5487	5135;5115	fulvestrant	5234	5425	L02BA03	Selective ER degrader	Hormonal therapy	metastatic
M-67	F	mamma 1;mamma 2	negative;negative	negative;negative	0;0	2	51-55;51-55	5507;5487	5135;5115	letrozole	5467	5497	L02BG04	Aromatase inhibitor	Hormonal therapy	metastatic
M-68	F	mamma	positive	positive	0	1	31-35	4041	2754	cyclophosphamide	100	161	L01AA01	Alkylating agent	DNA-damaging agent	adjuvant
M-68	F	mamma	positive	positive	0	1	31-35	4041	2754	doxorubicin	100	161	L01DB01	Anthracycline	DNA-damaging agent	adjuvant
M-68	F	mamma	positive	positive	0	1	31-35	4041	2754	paclitaxel	162	216	L01CD01	Taxane	Mitotic inhibitor	adjuvant
M-68	F	mamma	positive	positive	0	1	31-35	4041	2754	tamoxifen	217	2757	L02BA01	SERM	Hormonal therapy	adjuvant
M-68	F	mamma	positive	positive	0	1	31-35	4041	2754	goserelin	1569	3263	L02AE03	GnRH agonist	Hormone suppressor	adjuvant
M-68	F	mamma	positive	positive	0	1	31-35	4041	2754	leuprorelin	3032	3218	L02AE02	GnRH agonist	Hormone suppressor	metastatic
M-68	F	mamma	positive	positive	0	1	31-35	4041	2754	letrozole	3054	3672	L02BG04	Aromatase inhibitor	Hormonal therapy	metastatic
M-68	F	mamma	positive	positive	0	1	31-35	4041	2754	fulvestrant	3620	3795	L02BA03	Selective ER degrader	Hormonal therapy	metastatic
M-68	F	mamma	positive	positive	0	1	31-35	4041	2754	palbociclib	3627	3822	L01EF01	CDK4/6 inhibitor	Cell cycle inhibitor	metastatic
M-68	F	mamma	positive	positive	0	1	31-35	4041	2754	capecitabine	3804	4006	L01BC06	Antimetabolite	DNA synthesis inhibitor	metastatic
M-68	F	mamma	positive	positive	0	1	31-35	4041	2754	letrozole	3888	3978	L02BG04	Aromatase inhibitor	Hormonal therapy	metastatic
M-70	F	mamma	negative	negative	3+	1	51-55	999	NA	carboplatin	190	378	L01XA02	Platinum-based chemotherapy	DNA-damaging agent	adjuvant
M-70	F	mamma	negative	negative	3+	1	51-55	999	NA	paclitaxel	190	378	L01CD01	Taxane	Mitotic inhibitor	adjuvant
M-70	F	mamma	negative	negative	3+	1	51-55	999	NA	pertuzumab	190	378	L01FD02	HER2/Neu inhibitor	Targeted therapy	adjuvant
M-70	F	mamma	negative	negative	3+	1	51-55	999	NA	trastuzumab	190	719	L01FD01	HER2/Neu inhibitor	Targeted therapy	adjuvant
M-70	F	mamma	negative	negative	3+	1	51-55	999	NA	capecitabine	446	795	L01BC06	Antimetabolite	DNA synthesis inhibitor	metastatic
M-70	F	mamma	negative	negative	3+	1	51-55	999	NA	lapatinib	719	795	L01EH01	Tyrosine kinase inhibitor	Signal transduction inhibitor	metastatic
M-70	F	mamma	negative	negative	3+	1	51-55	999	NA	trastuzumab emtansine	809	988	L01FD03	Antibody-drug conjugate	Targeted therapy	metastatic
M-70	F	mamma	negative	negative	3+	1	51-55	999	NA	trastuzumab	985	1002	L01FD01	HER2/Neu inhibitor	Targeted therapy	metastatic
M-70	F	mamma	negative	negative	3+	1	51-55	999	NA	vinorelbine	985	1002	L01CA04	Vinca alkaloid	Microtubule inhibitor	metastatic
M-72	F	mamma	negative	negative	0	1	51-55	462	NA	cyclophosphamide	43	85	L01AA01	Alkylating agent	DNA-damaging agent	NAT
M-72	F	mamma	negative	negative	0	1	51-55	462	NA	doxorubicin	43	85	L01DB01	Anthracycline	DNA-damaging agent	NAT
M-72	F	mamma	negative	negative	0	1	51-55	462	NA	carboplatin	99	183	L01XA02	Platinum-based chemotherapy	DNA-damaging agent	NAT
M-72	F	mamma	negative	negative	0	1	51-55	462	NA	paclitaxel	99	183	L01CD01	Taxane	Mitotic inhibitor	NAT
M-72	F	mamma	negative	negative	0	1	51-55	462	NA	capecitabine	255	386	L01BC06	Antimetabolite	DNA synthesis inhibitor	adjuvant
M-82	M	mamma	positive	positive	0	1	66-70	NA	NA	anastrozole	2866	2914	L02BG03	Aromatase inhibitor	Hormonal therapy	metastatic
M-82	M	mamma	positive	positive	0	1	66-70	NA	NA	goserelin	2866	3993	L02AE03	GnRH agonist	Hormone suppressor	metastatic
M-82	M	mamma	positive	positive	0	1	66-70	NA	NA	exemestane	2914	3032	L02BG06	Aromatase inhibitor	Hormonal therapy	metastatic
M-82	M	mamma	positive	positive	0	1	66-70	NA	NA	capecitabine	2928	3039	L01BC06	Antimetabolite	DNA synthesis inhibitor	metastatic
M-82	M	mamma	positive	positive	0	1	66-70	NA	NA	vinorelbine	2928	3039	L01CA04	Vinca alkaloid	Microtubule inhibitor	metastatic
M-82	M	mamma	positive	positive	0	1	66-70	NA	NA	tamoxifen	3110	3600	L02BA01	SERM	Hormonal therapy	metastatic
M-82	M	mamma	positive	positive	0	1	66-70	NA	NA	anastrozole	3667	4037	L02BG03	Aromatase inhibitor	Hormonal therapy	metastatic
M-82	M	mamma	positive	positive	0	1	66-70	NA	NA	fulvestrant	3993	4191	L02BA03	Selective ER degrader	Hormonal therapy	metastatic
M-82	M	mamma	positive	positive	0	1	66-70	NA	NA	ribociclib	3996	4193	L01EF02	CDK4/6 inhibitor	Cell cycle inhibitor	metastatic
M-82	M	mamma	positive	positive	0	1	66-70	NA	NA	tamoxifen	4201	4280	L02BA01	SERM	Hormonal therapy	metastatic
M-82	M	mamma	positive	positive	0	1	66-70	NA	NA	paclitaxel	4262	4332	L01CD01	Taxane	Mitotic inhibitor	metastatic
M-82	M	mamma	positive	positive	0	1	66-70	NA	NA	capecitabine	4326	5431	L01BC06	Antimetabolite	DNA synthesis inhibitor	metastatic
M-82	M	mamma	positive	positive	0	1	66-70	NA	NA	leuprorelin	5477	5568	L02AE02	GnRH agonist	Hormone suppressor	metastatic
M-82	M	mamma	positive	positive	0	1	66-70	NA	NA	tamoxifen	5490	5568	L02BA01	SERM	Hormonal therapy	metastatic
M-85	F	mamma	positive	positive	1+	1	36-40	1747	NA	tamoxifen	244	916	L02BA01	SERM	Hormonal therapy	metastatic
M-85	F	mamma	positive	positive	1+	1	36-40	1747	NA	goserelin	916	1662	L02AE03	GnRH agonist	Hormone suppressor	metastatic
M-85	F	mamma	positive	positive	1+	1	36-40	1747	NA	letrozole	1004	1577	L02BG04	Aromatase inhibitor	Hormonal therapy	metastatic
M-85	F	mamma	positive	positive	1+	1	36-40	1747	NA	fulvestrant	1499	1583	L02BA03	Selective ER degrader	Hormonal therapy	metastatic
M-85	F	mamma	positive	positive	1+	1	36-40	1747	NA	palbociclib	1501	1583	L01EF01	CDK4/6 inhibitor	Cell cycle inhibitor	metastatic
M-85	F	mamma	positive	positive	1+	1	36-40	1747	NA	capecitabine	1590	1667	L01BC06	Antimetabolite	DNA synthesis inhibitor	metastatic
M-85	F	mamma	positive	positive	1+	1	36-40	1747	NA	exemestane	1681	1743	L02BG06	Aromatase inhibitor	Hormonal therapy	metastatic
M-85	F	mamma	positive	positive	1+	1	36-40	1747	NA	everolimus	1714	1745	L01EG02	mTOR inhibitor	Signal transduction inhibitor	metastatic
M-85	F	mamma	positive	positive	1+	1	36-40	1747	NA	paclitaxel	1745	1766	L01CD01	Taxane	Mitotic inhibitor	metastatic
M-86	M	mamma	positive	NA	NA	1	31-35	10055	4389	goserelin	6556	8134	L02AE03	GnRH agonist	Hormone suppressor	metastatic
M-86	M	mamma	positive	NA	NA	1	31-35	10055	4389	letrozole	6556	6801	L02BG04	Aromatase inhibitor	Hormonal therapy	metastatic
M-86	M	mamma	positive	NA	NA	1	31-35	10055	4389	tamoxifen	6801	7621	L02BA01	SERM	Hormonal therapy	metastatic
M-86	M	mamma	positive	NA	NA	1	31-35	10055	4389	fulvestrant	7621	7895	L02BA03	Selective ER degrader	Hormonal therapy	metastatic
M-86	M	mamma	positive	NA	NA	1	31-35	10055	4389	exemestane	7895	8155	L02BG06	Aromatase inhibitor	Hormonal therapy	metastatic
M-86	M	mamma	positive	NA	NA	1	31-35	10055	4389	capecitabine	8133	8215	L01BC06	Antimetabolite	DNA synthesis inhibitor	metastatic
M-86	M	mamma	positive	NA	NA	1	31-35	10055	4389	paclitaxel	8222	9048	L01CD01	Taxane	Mitotic inhibitor	metastatic
M-86	M	mamma	positive	NA	NA	1	31-35	10055	4389	doxorubicin	9041	9678	L01DB01	Anthracycline	DNA-damaging agent	metastatic
M-86	M	mamma	positive	NA	NA	1	31-35	10055	4389	cyclophosphamide	9671	9804	L01AA01	Alkylating agent	DNA-damaging agent	metastatic

### Sheet: Sheet1
ages_at_diagnosis	age_range
43.7	41-45
43.7	41-45
43.7	41-45
43.7	41-45
43.7	41-45
43.7	41-45
43.7	41-45
43.7	41-45
57.3	56-60
57.3	56-60
57.3	56-60
57.3	56-60
57.3	56-60
50.9	51-55
50.9	51-55
50.9	51-55
50.9	51-55
50.9	51-55
50.9	51-55
50.9	51-55
50.9	51-55
50.9	51-55
50.9	51-55
50.9	51-55
50.9	51-55
50.9	51-55
50.2	51-55
50.2	51-55
50.2	51-55
50.2	51-55
50.2	51-55
50.2	51-55
50.2	51-55
46.2	46-50
46.2	46-50
46.2	46-50
46.2	46-50
46.2	46-50
46.2	46-50
46.2	46-50
46.2	46-50
46.2	46-50
46.2	46-50
46.2	46-50
46.2	46-50
46.2	46-50
46.2	46-50
54.8;71.1	51-55;71-75
54.8;71.1	51-55;71-75
54.8;71.1	51-55;71-75
54.8;71.1	51-55;71-75
54.8;71.1	51-55;71-75
54.8;71.1	51-55;71-75
54.8;71.1	51-55;71-75
54.8;71.1	51-55;71-75
54.8;71.1	51-55;71-75
54.8;71.1	51-55;71-75
43.6;59.4	41-45;56-60
43.6;59.4	41-45;56-60
43.6;59.4	41-45;56-60
43.6;59.4	41-45;56-60
52.9	51-55
52.9	51-55
52.9	51-55
52.9	51-55
52.9	51-55
52.9	51-55
52.9	51-55
52.9	51-55
58.2	56-60
58.2	56-60
55.6	56-60
55.6	56-60
55.6	56-60
55.6	56-60
55.6	56-60
55.6	56-60
55.6	56-60
55.6	56-60
55.6	56-60
55.6	56-60
28.2	26-30
28.2	26-30
28.2	26-30
28.2	26-30
28.2	26-30
28.2	26-30
28.2	26-30
28.2	26-30
28.2	26-30
28.2	26-30
28.2	26-30
28.2	26-30
28.2	26-30
43.1	41-45
43.1	41-45
43.1	41-45
43.1	41-45
43.1	41-45
43.1	41-45
41.9	41-45
41.9	41-45
41.9	41-45
41.9	41-45
60.6	61-65
60.6	61-65
60.6	61-65
60.6	61-65
60.6	61-65
60.6	61-65
60.6	61-65
60.6	61-65
60.6	61-65
60.6	61-65
60.6	61-65
50.2;62.2	51-55;61-65
50.2;62.2	51-55;61-65
50.2;62.2	51-55;61-65
50.2;62.2	51-55;61-65
50.2;62.2	51-55;61-65
50.2;62.2	51-55;61-65
28.4	26-30
28.4	26-30
28.4	26-30
28.4	26-30
28.4	26-30
28.4	26-30
28.4	26-30
28.4	26-30
28.4	26-30
28.4	26-30
64.9	61-65
64.9	61-65
64.9	61-65
64.9	61-65
64.9	61-65
64.9	61-65
64.9	61-65
64.9	61-65
64.9	61-65
64.9	61-65
64.9	61-65
64.9	61-65
64.9	61-65
52.1	51-55
52.1	51-55
52.1	51-55
52.1	51-55
52.1	51-55
52.1	51-55
48.6;61.3	46-50;61-65
48.6;61.3	46-50;61-65
48.6;61.3	46-50;61-65
48.6;61.3	46-50;61-65
48.6;61.3	46-50;61-65
48.6;61.3	46-50;61-65
48.6;61.3	46-50;61-65
60.6	61-65
60.6	61-65
44	41-45
44	41-45
44	41-45
44	41-45
44	41-45
44	41-45
44	41-45
31.9	31-35
31.9	31-35
31.9	31-35
31.9	31-35
45.5	46-50
45.5	46-50
45.5	46-50
45.5	46-50
45.5	46-50
45.5	46-50
45.5	46-50
45.5	46-50
45.5	46-50
45.5	46-50
45.5	46-50
53	51-55
53	51-55
53	51-55
53	51-55
53	51-55
53	51-55
53	51-55
53	51-55
61.5	61-65
61.5	61-65
61.5	61-65
61.5	61-65
61.5	61-65
61.5	61-65
34.1	31-35
34.1	31-35
34.1	31-35
34.1	31-35
34.1	31-35
43.3	41-45
43.3	41-45
43.3	41-45
43.3	41-45
43.3	41-45
43.3	41-45
43.3	41-45
43.3	41-45
50.8;68.9;70.4	51-55;66-70;71-75
50.8;68.9;70.4	51-55;66-70;71-75
50.8;68.9;70.4	51-55;66-70;71-75
50.8;68.9;70.4	51-55;66-70;71-75
50.8;68.9;70.4	51-55;66-70;71-75
50.8;68.9;70.4	51-55;66-70;71-75
50.8;68.9;70.4	51-55;66-70;71-75
50.8;68.9;70.4	51-55;66-70;71-75
50.8;68.9;70.4	51-55;66-70;71-75
50.8;68.9;70.4	51-55;66-70;71-75
50.8;68.9;70.4	51-55;66-70;71-75
56.4	56-60
56.4	56-60
56.4	56-60
56.4	56-60
56.4	56-60
47.9	46-50
47.9	46-50
47.9	46-50
56.3	56-60
58	56-60
58	56-60
58	56-60
58	56-60
58	56-60
58	56-60
41.1	41-45
41.1	41-45
41.1	41-45
41.1	41-45
41.1	41-45
41.1	41-45
41.1	41-45
41.1	41-45
41.1	41-45
41.1	41-45
41.1	41-45
41.1	41-45
41.1	41-45
31.4	31-35
31.4	31-35
31.4	31-35
31.4	31-35
31.4	31-35
31.4	31-35
31.4	31-35
31.4	31-35
31.4	31-35
32.4	31-35
32.4	31-35
32.4	31-35
32.4	31-35
32.4	31-35
32.4	31-35
32.4	31-35
32.4	31-35
32.4	31-35
32.4	31-35
21.5	21-25
21.5	21-25
21.5	21-25
21.5	21-25
21.5	21-25
76.1	76-80
52.9;53	51-55;51-55
52.9;53	51-55;51-55
52.9;53	51-55;51-55
52.9;53	51-55;51-55
52.9;53	51-55;51-55
52.9;53	51-55;51-55
32.4	31-35
32.4	31-35
32.4	31-35
32.4	31-35
32.4	31-35
32.4	31-35
32.4	31-35
32.4	31-35
32.4	31-35
32.4	31-35
32.4	31-35
53.8	51-55
53.8	51-55
53.8	51-55
53.8	51-55
53.8	51-55
53.8	51-55
53.8	51-55
53.8	51-55
53.8	51-55
54.6	51-55
54.6	51-55
54.6	51-55
54.6	51-55
54.6	51-55
65.9	66-70
65.9	66-70
65.9	66-70
65.9	66-70
65.9	66-70
65.9	66-70
65.9	66-70
65.9	66-70
65.9	66-70
65.9	66-70
65.9	66-70
65.9	66-70
65.9	66-70
65.9	66-70
39.4	36-40
39.4	36-40
39.4	36-40
39.4	36-40
39.4	36-40
39.4	36-40
39.4	36-40
39.4	36-40
39.4	36-40
33.9	31-35
33.9	31-35
33.9	31-35
33.9	31-35
33.9	31-35
33.9	31-35
33.9	31-35
33.9	31-35
33.9	31-35
