## Supplementary Table 5 for "A spatial single-cell transcriptomic atlas of metastatic breast cancer progression"

### Sheet: Supplementary Table 5
TMA	TMA_ID	TMA_row	TMA_col	M.nr	Sample_label	Tissue_type	Aromatase_inhibitor	Antimetabolites	Tamoxifen	DNA_damaging	Mitotic_inhibitor	HER2 inhibitor	Metastatic ER⍺ expression	Primary with ER⍺ conversion
TMA13	56	8	7	M-02	M-02_PB	Primary Breast	pre							No
TMA13	57	9	1	M-02	M-02_PB	Primary Breast	pre							No
TMA13	48	7	6	M-02	M-02_MPE_1	Malignant Pleural Effusion	post						expressed
TMA13	49	7	7	M-02	M-02_MPE_1	Malignant Pleural Effusion	post						expressed
TMA13	50	8	1	M-02	M-02_MPE_2	Malignant Pleural Effusion							expressed
TMA13	51	8	2	M-02	M-02_MPE_2	Malignant Pleural Effusion							expressed
TMA13	52	8	3	M-02	M-02_MPE_3	Malignant Pleural Effusion					pre
TMA13	53	8	4	M-02	M-02_MPE_3	Malignant Pleural Effusion					pre
TMA13	54	8	5	M-02	M-02_MPE_4	Malignant Pleural Effusion					post		lost
TMA13	55	8	6	M-02	M-02_MPE_4	Malignant Pleural Effusion					post		lost
TMA13	66	10	3	M-03	M-03_RB	Primary Breast		pre						Yes
TMA13	67	10	4	M-03	M-03_RB	Primary Breast		pre						Yes
TMA13	58	9	2	M-03	M-03_MPE_1	Malignant Pleural Effusion		post					lost
TMA13	59	9	3	M-03	M-03_MPE_1	Malignant Pleural Effusion		post					lost
TMA13	60	9	4	M-03	M-03_MPE_2	Malignant Pleural Effusion							lost
TMA13	61	9	5	M-03	M-03_MPE_2	Malignant Pleural Effusion							lost
TMA13	62	9	6	M-03	M-03_MPE_3	Malignant Pleural Effusion							lost
TMA13	63	9	7	M-03	M-03_MPE_3	Malignant Pleural Effusion							lost
TMA13	64	10	1	M-03	M-03_MPE_4	Malignant Pleural Effusion							lost
TMA13	65	10	2	M-03	M-03_MPE_4	Malignant Pleural Effusion							lost
TMA13	32	5	4	M-04	M-04_PB	Primary Breast	pre							Yes
TMA13	33	5	5	M-04	M-04_PB	Primary Breast	pre							Yes
TMA13	34	5	6	M-04	M-04_RB	Primary Breast	post							Yes
TMA13	35	5	7	M-04	M-04_RB	Primary Breast	post							Yes
TMA13	28	4	7	M-04	M-04_MPE_1	Malignant Pleural Effusion		pre					expressed
TMA13	29	5	1	M-04	M-04_MPE_1	Malignant Pleural Effusion		pre					expressed
TMA13	30	5	2	M-04	M-04_MPE_2	Malignant Pleural Effusion		post					lost
TMA13	31	5	3	M-04	M-04_MPE_2	Malignant Pleural Effusion		post					lost
TMA15	56	8	7	M-05	M-05_PB	Primary Breast								Yes
TMA15	57	9	1	M-05	M-05_PB	Primary Breast								Yes
TMA15	8	2	1	M-06	M-06_PB	Primary Breast								No
TMA15	9	2	2	M-06	M-06_PB	Primary Breast								No
TMA15	2	1	2	M-06	M-06_MPE_1	Malignant Pleural Effusion	pre						expressed
TMA15	3	1	3	M-06	M-06_MPE_1	Malignant Pleural Effusion	pre						expressed
TMA15	4	1	4	M-06	M-06_MPE_2	Malignant Pleural Effusion	post						expressed
TMA15	5	1	5	M-06	M-06_MPE_2	Malignant Pleural Effusion	post						expressed
TMA15	6	1	6	M-06	M-06_MPE_3	Malignant Pleural Effusion							expressed
TMA15	7	1	7	M-06	M-06_MPE_3	Malignant Pleural Effusion							expressed
TMA15	60	9	4	M-08	M-08_PB	Primary Breast								No
TMA15	61	9	5	M-08	M-08_PB	Primary Breast								No
TMA13	86	13	2	M-09	M-09_MPE_1	Malignant Pleural Effusion		pre					lost
TMA13	87	13	3	M-09	M-09_MPE_1	Malignant Pleural Effusion		pre					lost
TMA13	88	13	4	M-09	M-09_MPE_2	Malignant Pleural Effusion		post
TMA13	89	13	5	M-09	M-09_MPE_2	Malignant Pleural Effusion		post
TMA13	90	13	6	M-09	M-09_MPE_3	Malignant Pleural Effusion
TMA13	91	13	7	M-09	M-09_MPE_3	Malignant Pleural Effusion
TMA15	18	3	4	M-11	M-11_PB	Primary Breast						pre		Yes
TMA15	19	3	5	M-11	M-11_PB	Primary Breast						pre		Yes
TMA15	12	2	5	M-11	M-11_MPE_1	Malignant Pleural Effusion						post	lost
TMA15	13	2	6	M-11	M-11_MPE_1	Malignant Pleural Effusion						post	lost
TMA15	14	2	7	M-11	M-11_MPE_2	Malignant Pleural Effusion							lost
TMA15	15	3	1	M-11	M-11_MPE_2	Malignant Pleural Effusion							lost
TMA15	62	9	6	M-12	M-12_MPE	Malignant Pleural Effusion		pre					lost
TMA15	63	9	7	M-12	M-12_MPE	Malignant Pleural Effusion		pre					lost
TMA15	64	10	1	M-12	M-12_RB	Recurrent Breast		post
TMA15	65	10	2	M-12	M-12_RB	Recurrent Breast		post
TMA15	46	7	4	M-15	M-15_PB	Primary Breast		pre						No
TMA15	47	7	5	M-15	M-15_PB	Primary Breast		pre						No
TMA15	48	7	6	M-15	M-15_SK	Skin		post					expressed
TMA15	49	7	7	M-15	M-15_SK	Skin		post					expressed
TMA15	44	7	2	M-15	M-15_MPE	Malignant Pleural Effusion							expressed
TMA15	45	7	3	M-15	M-15_MPE	Malignant Pleural Effusion							expressed
TMA17	18	3	4	M-16	M-16_MPE_1	Malignant Pleural Effusion							expressed
TMA17	19	3	5	M-16	M-16_MPE_1	Malignant Pleural Effusion							expressed
TMA17	20	3	6	M-16	M-16_MPE_2	Malignant Pleural Effusion
TMA17	21	3	7	M-16	M-16_MPE_2	Malignant Pleural Effusion
TMA17	22	4	1	M-17	M-17_MPE_1	Malignant Pleural Effusion							lost
TMA17	23	4	2	M-17	M-17_MPE_1	Malignant Pleural Effusion							lost
TMA17	24	4	3	M-17	M-17_MPE_2	Malignant Pleural Effusion
TMA17	25	4	4	M-17	M-17_MPE_2	Malignant Pleural Effusion
TMA17	26	4	5	M-24	M-24_MPE_1	Malignant Pleural Effusion					pre
TMA17	27	4	6	M-24	M-24_MPE_1	Malignant Pleural Effusion					pre
TMA17	28	4	7	M-24	M-24_MPE_2	Malignant Pleural Effusion					post
TMA17	29	5	1	M-24	M-24_MPE_2	Malignant Pleural Effusion					post
TMA17	30	5	2	M-26	M-26_MPE_1	Malignant Pleural Effusion				pre			lost
TMA17	31	5	3	M-26	M-26_MPE_1	Malignant Pleural Effusion				pre			lost
TMA17	32	5	4	M-26	M-26_MPE_2	Malignant Pleural Effusion				post			lost
TMA17	33	5	5	M-26	M-26_MPE_2	Malignant Pleural Effusion				post			lost
TMA17	34	5	6	M-27	M-27_MPE_1	Malignant Pleural Effusion		pre
TMA17	35	5	7	M-27	M-27_MPE_1	Malignant Pleural Effusion		pre
TMA17	36	6	1	M-27	M-27_MPE_2	Malignant Pleural Effusion		post					lost
TMA17	37	6	2	M-27	M-27_MPE_2	Malignant Pleural Effusion		post					lost
TMA13	20	3	6	M-29	M-29_PB	Primary Breast			pre					Yes
TMA13	21	3	7	M-29	M-29_PB	Primary Breast			pre					Yes
TMA13	2	1	2	M-29	M-29_MPE_1	Malignant Pleural Effusion			post				expressed
TMA13	3	1	3	M-29	M-29_MPE_1	Malignant Pleural Effusion			post				expressed
TMA13	4	1	4	M-29	M-29_MPE_2	Malignant Pleural Effusion					pre		lost
TMA13	5	1	5	M-29	M-29_MPE_2	Malignant Pleural Effusion					pre		lost
TMA13	6	1	6	M-29	M-29_MPE_3	Malignant Pleural Effusion							expressed
TMA13	7	1	7	M-29	M-29_MPE_3	Malignant Pleural Effusion							expressed
TMA13	8	2	1	M-29	M-29_MPE_4	Malignant Pleural Effusion		pre			post		expressed
TMA13	9	2	2	M-29	M-29_MPE_4	Malignant Pleural Effusion		pre			post		expressed
TMA13	10	2	3	M-29	M-29_MPE_5	Malignant Pleural Effusion		post					lost
TMA13	11	2	4	M-29	M-29_MPE_5	Malignant Pleural Effusion		post					lost
TMA13	14	2	7	M-29	M-29_MPE_6	Malignant Pleural Effusion							lost
TMA13	15	3	1	M-29	M-29_MPE_6	Malignant Pleural Effusion							lost
TMA13	12	2	5	M-29	M-29_MPE_7	Malignant Pleural Effusion	pre
TMA13	13	2	6	M-29	M-29_MPE_7	Malignant Pleural Effusion	pre
TMA13	16	3	2	M-29	M-29_MPE_8	Malignant Pleural Effusion
TMA13	17	3	3	M-29	M-29_MPE_8	Malignant Pleural Effusion
TMA13	18	3	4	M-29	M-29_MPE_9	Malignant Pleural Effusion	post						expressed
TMA13	19	3	5	M-29	M-29_MPE_9	Malignant Pleural Effusion	post						expressed
TMA15	68	10	5	M-30	M-30_PB	Primary Breast	pre		pre	pre	pre	pre		Yes
TMA15	69	10	6	M-30	M-30_PB	Primary Breast	pre		pre	pre	pre	pre		Yes
TMA15	66	10	3	M-30	M-30_MPE	Malignant Pleural Effusion	post		post	post	post	post	lost
TMA15	67	10	4	M-30	M-30_MPE	Malignant Pleural Effusion	post		post	post	post	post	lost
TMA17	38	6	3	M-31	M-31_MPE_1	Malignant Pleural Effusion				pre			expressed
TMA17	39	6	4	M-31	M-31_MPE_1	Malignant Pleural Effusion				pre			expressed
TMA17	40	6	5	M-31	M-31_MPE_2	Malignant Pleural Effusion				post			lost
TMA17	41	6	6	M-31	M-31_MPE_2	Malignant Pleural Effusion				post			lost
TMA13	74	11	4	M-32	M-32_RB	Recurrent Breast	pre	pre	pre	pre				No
TMA13	75	11	5	M-32	M-32_RB	Recurrent Breast	pre	pre	pre	pre				No
TMA13	68	10	5	M-32	M-32_MPE_1	Malignant Pleural Effusion	post	post	post	post	pre
TMA13	69	10	6	M-32	M-32_MPE_1	Malignant Pleural Effusion	post	post	post	post	pre
TMA13	70	10	7	M-32	M-32_MPE_2	Malignant Pleural Effusion					post		expressed
TMA13	71	11	1	M-32	M-32_MPE_2	Malignant Pleural Effusion					post		expressed
TMA13	72	11	2	M-32	M-32_MPE_3	Malignant Pleural Effusion							expressed
TMA13	73	11	3	M-32	M-32_MPE_3	Malignant Pleural Effusion							expressed
TMA13	84	12	7	M-33	M-33_RB	Recurrent Breast	pre	pre						Yes
TMA13	85	13	1	M-33	M-33_RB	Recurrent Breast	pre	pre						Yes
TMA13	82	12	5	M-33	M-33_MPE	Malignant Pleural Effusion	post	post					lost
TMA13	83	12	6	M-33	M-33_MPE	Malignant Pleural Effusion	post	post					lost
TMA17	52	8	3	M-35	M-35_MPE_1	Malignant Pleural Effusion	pre	pre	pre
TMA17	53	8	4	M-35	M-35_MPE_1	Malignant Pleural Effusion	pre	pre	pre
TMA17	54	8	5	M-35	M-35_MPE_2	Malignant Pleural Effusion	post	post	post				expressed
TMA17	55	8	6	M-35	M-35_MPE_2	Malignant Pleural Effusion	post	post	post				expressed
TMA17	56	8	7	M-35	M-35_MPE_3	Malignant Pleural Effusion							expressed
TMA17	57	9	1	M-35	M-35_MPE_3	Malignant Pleural Effusion							expressed
TMA13	36	6	1	M-36	M-36_MPE	Malignant Pleural Effusion				pre
TMA13	37	6	2	M-36	M-36_MPE	Malignant Pleural Effusion				pre
TMA13	38	6	3	M-36	M-36_LI	Liver				post
TMA13	39	6	4	M-36	M-36_LI	Liver				post
TMA13	40	6	5	M-36	M-36_LN_ph	Lymph Nodes
TMA13	41	6	6	M-36	M-36_LN_ph	Lymph Nodes
TMA13	42	6	7	M-36	M-36_OVA	Ovarian
TMA13	43	7	1	M-36	M-36_OVA	Ovarian
TMA13	44	7	2	M-36	M-36_MYO	Myometrium
TMA13	45	7	3	M-36	M-36_MYO	Myometrium
TMA13	46	7	4	M-36	M-36_NEU_spc	Neural
TMA13	47	7	5	M-36	M-36_NEU_lne	Neural
TMA17	58	9	2	M-37	M-37_MPE_1	Malignant Pleural Effusion							lost
TMA17	59	9	3	M-37	M-37_MPE_1	Malignant Pleural Effusion							lost
TMA17	60	9	4	M-37	M-37_MPE_2	Malignant Pleural Effusion	pre						lost
TMA17	61	9	5	M-37	M-37_MPE_2	Malignant Pleural Effusion	pre						lost
TMA17	62	9	6	M-37	M-37_MPE_3	Malignant Pleural Effusion	post						lost
TMA17	63	9	7	M-37	M-37_MPE_3	Malignant Pleural Effusion	post						lost
TMA17	64	10	1	M-38	M-38_MPE_1	Malignant Pleural Effusion	pre	pre		pre	pre	pre	lost
TMA17	65	10	2	M-38	M-38_MPE_1	Malignant Pleural Effusion	pre	pre		pre	pre	pre	lost
TMA17	66	10	3	M-38	M-38_MPE_2	Malignant Pleural Effusion	post	post		post	post	post	expressed
TMA17	67	10	4	M-38	M-38_MPE_2	Malignant Pleural Effusion	post	post		post	post	post	expressed
TMA17	68	10	5	M-40	M-40_MPE_1	Malignant Pleural Effusion
TMA17	69	10	6	M-40	M-40_MPE_1	Malignant Pleural Effusion
TMA17	70	10	7	M-40	M-40_MPE_2	Malignant Pleural Effusion
TMA17	71	11	1	M-40	M-40_MPE_2	Malignant Pleural Effusion
TMA17	72	11	2	M-41	M-41_MPE_1	Malignant Pleural Effusion				pre
TMA17	73	11	3	M-41	M-41_MPE_1	Malignant Pleural Effusion				pre
TMA17	74	11	4	M-41	M-41_MPE_2	Malignant Pleural Effusion				post
TMA17	75	11	5	M-41	M-41_MPE_2	Malignant Pleural Effusion				post
TMA15	74	11	4	M-44	M-44_RB	Recurrent Breast	pre	pre	pre					No
TMA15	75	11	5	M-44	M-44_RB	Recurrent Breast	pre	pre	pre					No
TMA15	70	10	7	M-44	M-44_MPE	Malignant Pleural Effusion	post	post	post				expressed
TMA15	71	11	1	M-44	M-44_MPE	Malignant Pleural Effusion	post	post	post				expressed
TMA15	24	4	3	M-45	M-45_PB_1	Primary Breast								Yes
TMA15	26	4	5	M-45	M-45_PB_2	Primary Breast	pre	pre	pre					Yes
TMA15	27	4	6	M-45	M-45_PB_2	Primary Breast	pre	pre	pre					Yes
TMA15	20	3	6	M-45	M-45_MPE_1	Malignant Pleural Effusion							lost
TMA15	21	3	7	M-45	M-45_MPE_1	Malignant Pleural Effusion							lost
TMA15	22	4	1	M-45	M-45_MPE_2	Malignant Pleural Effusion	post	post	post				lost
TMA15	23	4	2	M-45	M-45_MPE_2	Malignant Pleural Effusion	post	post	post				lost
TMA17	78	12	1	M-47	M-47_MPE_1	Malignant Pleural Effusion							expressed
TMA17	79	12	2	M-47	M-47_MPE_1	Malignant Pleural Effusion							expressed
TMA17	76	11	6	M-47	M-47_MPE_2	Malignant Pleural Effusion							expressed
TMA17	77	11	7	M-47	M-47_MPE_2	Malignant Pleural Effusion							expressed
TMA17	82	12	5	M-48	M-48_MPE_1	Malignant Pleural Effusion							lost
TMA17	83	12	6	M-48	M-48_MPE_1	Malignant Pleural Effusion							lost
TMA17	80	12	3	M-48	M-48_MPE_2	Malignant Pleural Effusion
TMA17	81	12	4	M-48	M-48_MPE_2	Malignant Pleural Effusion
TMA17	44	7	2	M-51	M-51_MPE_1	Malignant Pleural Effusion
TMA17	45	7	3	M-51	M-51_MPE_1	Malignant Pleural Effusion
TMA17	42	6	7	M-51	M-51_MPE_2	Malignant Pleural Effusion
TMA17	43	7	1	M-51	M-51_MPE_2	Malignant Pleural Effusion
TMA15	76	11	6	M-56	M-56_LN_ax	Lymph Nodes
TMA15	77	11	7	M-56	M-56_LN_ax	Lymph Nodes
TMA15	78	12	1	M-56	M-56_PB	Primary Breast
TMA15	79	12	2	M-56	M-56_PB	Primary Breast
TMA15	80	12	3	M-56	M-56_LN_sen	Lymph Nodes
TMA15	81	12	4	M-56	M-56_LN_sen	Lymph Nodes
TMA15	82	12	5	M-58	M-58_SK	Skin							lost
TMA15	83	12	6	M-58	M-58_SK	Skin							lost
TMA15	16	3	2	M-58	M-58_OVA_1	Ovarian							expressed
TMA15	17	3	3	M-58	M-58_OVA_1	Ovarian							expressed
TMA15	84	12	7	M-58	M-58_OVA_2	Ovarian							expressed
TMA15	85	13	1	M-58	M-58_OVA_2	Ovarian							expressed
TMA17	46	7	4	M-60	M-60_MPE_1	Malignant Pleural Effusion		pre					lost
TMA17	47	7	5	M-60	M-60_MPE_1	Malignant Pleural Effusion		pre					lost
TMA17	48	7	6	M-60	M-60_MPE_2	Malignant Pleural Effusion		post					lost
TMA17	49	7	7	M-60	M-60_MPE_2	Malignant Pleural Effusion		post					lost
TMA17	50	8	1	M-60	M-60_MPE_3	Malignant Pleural Effusion							lost
TMA17	51	8	2	M-60	M-60_MPE_3	Malignant Pleural Effusion							lost
TMA15	30	5	2	M-62	M-62_LN_sen	Lymph Nodes							expressed
TMA15	31	5	3	M-62	M-62_LN_sen	Lymph Nodes							expressed
TMA15	32	5	4	M-62	M-62_LN_ax	Lymph Nodes							expressed
TMA15	33	5	5	M-62	M-62_LN_ax	Lymph Nodes							expressed
TMA15	34	5	6	M-62	M-62_PB	Primary Breast	pre	pre	pre	pre				Yes
TMA15	35	5	7	M-62	M-62_PB	Primary Breast	pre	pre	pre	pre				Yes
TMA15	28	4	7	M-62	M-62_MPE	Malignant Pleural Effusion	post	post	post	post			lost
TMA15	29	5	1	M-62	M-62_MPE	Malignant Pleural Effusion	post	post	post	post			lost
TMA17	84	12	7	M-64	M-64_MPE_1	Malignant Pleural Effusion	pre						expressed
TMA17	85	13	1	M-64	M-64_MPE_1	Malignant Pleural Effusion	pre						expressed
TMA17	86	13	2	M-64	M-64_MPE_2	Malignant Pleural Effusion	post						expressed
TMA17	87	13	3	M-64	M-64_MPE_2	Malignant Pleural Effusion	post						expressed
TMA15	88	13	4	M-66	M-66_PB	Primary Breast			pre					Yes
TMA15	89	13	5	M-66	M-66_PB	Primary Breast			pre					Yes
TMA15	90	13	6	M-66	M-66_BA	Breast angiosarcoma
TMA15	91	13	7	M-66	M-66_BA	Breast angiosarcoma
TMA15	86	13	2	M-66	M-66_MPE	Malignant Pleural Effusion			post				lost
TMA15	87	13	3	M-66	M-66_MPE	Malignant Pleural Effusion			post				lost
TMA17	6	1	6	M-67	M-67_PB	Primary Breast			pre
TMA17	7	1	7	M-67	M-67_PB	Primary Breast			pre
TMA17	2	1	2	M-67	M-67_MPE_1	Malignant Pleural Effusion			post				expressed
TMA17	3	1	3	M-67	M-67_MPE_1	Malignant Pleural Effusion			post				expressed
TMA17	4	1	4	M-67	M-67_MPE_2	Malignant Pleural Effusion
TMA17	5	1	5	M-67	M-67_MPE_2	Malignant Pleural Effusion
TMA15	40	6	5	M-68	M-68_PB	Primary Breast	pre		pre					No
TMA15	41	6	6	M-68	M-68_PB	Primary Breast	pre		pre					No
TMA15	36	6	1	M-68	M-68_MPE_1	Malignant Pleural Effusion	post		post				expressed
TMA15	37	6	2	M-68	M-68_MPE_1	Malignant Pleural Effusion	post		post				expressed
TMA15	38	6	3	M-68	M-68_MPE_2	Malignant Pleural Effusion							expressed
TMA15	39	6	4	M-68	M-68_MPE_2	Malignant Pleural Effusion							expressed
TMA13	78	12	1	M-70	M-70_LN_sen	Lymph Nodes
TMA13	79	12	2	M-70	M-70_LN_sen	Lymph Nodes
TMA13	80	12	3	M-70	M-70_PB	Primary Breast					pre	pre
TMA13	81	12	4	M-70	M-70_PB	Primary Breast					pre	pre
TMA13	76	11	6	M-70	M-70_MPE	Malignant Pleural Effusion					post	post
TMA13	77	11	7	M-70	M-70_MPE	Malignant Pleural Effusion					post	post
TMA15	52	8	3	M-72	M-72_PB	Primary Breast		pre
TMA15	53	8	4	M-72	M-72_PB	Primary Breast		pre
TMA15	50	8	1	M-72	M-72_MPE	Malignant Pleural Effusion		post
TMA15	51	8	2	M-72	M-72_MPE	Malignant Pleural Effusion		post
TMA17	10	2	3	M-82	M-82_LN_ax	Lymph Nodes							expressed
TMA17	11	2	4	M-82	M-82_LN_ax	Lymph Nodes							expressed
TMA17	8	2	1	M-82	M-82_MPE	Malignant Pleural Effusion							expressed
TMA17	9	2	2	M-82	M-82_MPE	Malignant Pleural Effusion							expressed
TMA17	90	13	6	M-85	M-85_OVA	Ovarian					pre		lost
TMA17	91	13	7	M-85	M-85_OVA	Ovarian					pre		lost
TMA17	88	13	4	M-85	M-85_MPE	Malignant Pleural Effusion					post		lost
TMA17	89	13	5	M-85	M-85_MPE	Malignant Pleural Effusion					post		lost
TMA17	12	2	5	M-86	M-86_MPE	Malignant Pleural Effusion							lost
TMA17	13	2	6	M-86	M-86_MPE	Malignant Pleural Effusion							lost
TMA13	1	1	1	SP	Spleen	Spleen Control
TMA15	1	1	1	SP	Spleen	Spleen Control
TMA17	1	1	1	SP	Spleen	Spleen Control
