## Supplementary Table 7 for "A spatial single-cell transcriptomic atlas of metastatic breast cancer progression"

### Sheet: Supplementary Table 7
Summary of Concordance and Conversion of ERα Status in Metastatic Samples
Characteristic	Samples, N (%)	Patients, N (%)
Total	102 (100%)	42 (100%)
ERα-positive concordant	44 (43%)	12 (29%)
ERα-positive	33 (32%)	19 (45%)
converted
ERα-negative concordant	25 (25%)	11 (26%)
